# Grey and white matter micro-structure is associated with polygenic risk for schizophrenia

**DOI:** 10.1101/2021.02.06.21251073

**Authors:** Eva-Maria Stauffer, Richard A.I. Bethlehem, Varun Warrier, Graham K. Murray, Rafael Romero-Garcia, Jakob Seidlitz, Edward T. Bullmore

## Abstract

**Background:** Recent discovery of approximately 270 common genetic variants associated with schizophrenia has enabled polygenic risk scores (PRS) to be measured in the population. We hypothesized that normal variation in PRS would be associated with magnetic resonance imaging (MRI) phenotypes of brain morphometry and tissue composition.

**Methods:** We used the largest extant genome-wide association dataset (N = 69,369 cases and N = 236,642 healthy controls) to measure PRS for schizophrenia in a large sample of adults from the UK Biobank (Nmax = 29,878) who had multiple micro- and macro-structural MRI metrics measured at each of 180 cortical areas, seven subcortical structures, and 15 major white matter tracts. Linear mixed effect models were used to investigate associations between PRS and brain structure at global and regional scales, controlled for multiple comparisons.

**Results:** Polygenic risk was significantly associated with reduced neurite density index (NDI) at global brain scale, at 149 cortical regions, five subcortical structures and 14 white matter tracts. Other micro-structural parameters, e.g., fractional anisotropy, that were correlated with NDI were also significantly associated with PRS. Genetic effects on multiple MRI phenotypes were co-located in temporal, cingulate and prefrontal cortical areas, insula, and hippocampus. Post-hoc bidirectional Mendelian randomization analyses provided preliminary evidence in support of a causal relationship between (reduced) thalamic NDI and (increased) risk of schizophrenia.

**Conclusions:** Risk-related reduction in NDI is plausibly indicative of reduced density of myelinated axons and dendritic arborization in large-scale cortico-subcortical networks. Cortical, subcortical and white matter micro-structure may be linked to the genetic mechanisms of schizophrenia.
