## Supplemental Table 1 for "Grey and white matter micro-structure is associated with polygenic risk for schizophrenia"

### Sheet: S1
Supplementary Table 1 : Number of SNPs at each p-value inclusion threshold
PRS Threshold	Number of SNPs
0.0001	2172
0.001	5796
0.01	19339
0.1	78973
0.25	140608
0.5	211636
0.75	260346
1	290354
PRS: polygenic risk score, SNP: single-nucleotide polymorphism
