## Supplemental Table 2 for "Grey and white matter micro-structure is associated with polygenic risk for schizophrenia"

### Sheet: S2
Supplementary Table 2: Interaction PRS-SCZ * hemisphere at global level
Phenotype	PRS	beta	SE	t statistic	p	p FDR
CT	0.0001	0.005222	0.0078967	0.6613	0.50843	0.99958
CT	0.001	0.0038151	0.0078968	0.4831	0.62901	0.99958
CT	0.01	0.0055414	0.0078967	0.7017	0.48285	0.99958
CT	0.1	0.00071088	0.0078968	0.09	0.92827	0.99958
CT	0.25	-0.0024245	0.0078968	-0.307	0.75883	0.99958
CT	0.5	-0.0024585	0.0078968	-0.3113	0.75555	0.99958
CT	0.75	-0.0017579	0.0078968	-0.2226	0.82384	0.99958
CT	1	-0.0017669	0.0078968	-0.2237	0.82296	0.99958
FA	0.0001	0.002409	0.0066786	0.3607	0.71833	0.99958
FA	0.001	0.0030115	0.0066783	0.4509	0.65203	0.99958
FA	0.01	0.0014783	0.0066787	0.2213	0.82483	0.99958
FA	0.1	0.0011505	0.0066791	0.1723	0.86324	0.99958
FA	0.25	0.0010705	0.0066792	0.1603	0.87267	0.99958
FA	0.5	0.0012576	0.0066792	0.1883	0.85065	0.99958
FA	0.75	0.0013781	0.0066792	0.2063	0.83654	0.99958
FA	1	0.0013811	0.0066792	0.2068	0.83619	0.99958
IC	0.0001	-0.0019214	0.0073142	-0.2627	0.79279	0.99958
IC	0.001	-0.0011679	0.0073143	-0.1597	0.87314	0.99958
IC	0.01	0.00097009	0.0073144	0.1326	0.89449	0.99958
IC	0.1	0.00065458	0.0073144	0.0895	0.92869	0.99958
IC	0.25	0.0012672	0.0073144	0.1733	0.86245	0.99958
IC	0.5	0.0012052	0.0073144	0.1648	0.86912	0.99958
IC	0.75	0.00115	0.0073144	0.1572	0.87507	0.99958
IC	1	0.0011294	0.0073144	0.1544	0.87729	0.99958
LGI	0.0001	0.0015585	0.0080073	0.1946	0.84568	0.99958
LGI	0.001	0.001031	0.0080071	0.1288	0.89755	0.99958
LGI	0.01	-0.00061083	0.0080075	-0.0763	0.9392	0.99958
LGI	0.1	-0.00022533	0.0080077	-0.0281	0.97755	0.99958
LGI	0.25	0.0012185	0.0080078	0.1522	0.87906	0.99958
LGI	0.5	0.0016974	0.0080077	0.212	0.83214	0.99958
LGI	0.75	0.0012658	0.0080077	0.1581	0.8744	0.99958
LGI	1	0.001362	0.0080077	0.1701	0.86494	0.99958
MD	0.0001	0.0035015	0.0063458	0.5518	0.5811	0.99958
MD	0.001	0.0047957	0.0063458	0.7557	0.44982	0.99958
MD	0.01	0.003625	0.0063457	0.5713	0.56783	0.99958
MD	0.1	0.0015199	0.006346	0.2395	0.81072	0.99958
MD	0.25	-0.00071419	0.006346	-0.1125	0.91039	0.99958
MD	0.5	-0.00077638	0.006346	-0.1223	0.90263	0.99958
MD	0.75	-0.0003932	0.006346	-0.062	0.95059	0.99958
MD	1	-0.00048561	0.006346	-0.0765	0.939	0.99958
NDI	0.0001	0.0025081	0.0074734	0.3356	0.73717	0.99958
NDI	0.001	0.0027121	0.0074725	0.3629	0.71665	0.99958
NDI	0.01	0.0028296	0.0074737	0.3786	0.70498	0.99958
NDI	0.1	0.0035572	0.0074747	0.4759	0.63415	0.99958
NDI	0.25	0.0029546	0.007475	0.3953	0.69265	0.99958
NDI	0.5	0.0030779	0.0074749	0.4118	0.68051	0.99958
NDI	0.75	0.0031562	0.0074749	0.4222	0.67285	0.99958
NDI	1	0.0031987	0.0074749	0.4279	0.66871	0.99958
ODI	0.0001	-0.0014692	0.0072669	-0.2022	0.83978	0.99958
ODI	0.001	-0.0015741	0.0072669	-0.2166	0.82851	0.99958
ODI	0.01	0.0015092	0.0072669	0.2077	0.83548	0.99958
ODI	0.1	0.0011179	0.007267	0.1538	0.87774	0.99958
ODI	0.25	0.00071219	0.007267	0.098	0.92193	0.99958
ODI	0.5	0.00038516	0.007267	0.053	0.95773	0.99958
ODI	0.75	0.00026609	0.007267	0.0366	0.97079	0.99958
ODI	1	0.00026501	0.007267	0.0365	0.97091	0.99958
SA	0.0001	-0.00035055	0.0066171	-0.053	0.95775	0.99958
SA	0.001	-9.9415e-05	0.0066174	-0.015	0.98801	0.99958
SA	0.01	0.00030433	0.0066174	0.046	0.96332	0.99958
SA	0.1	-7.6122e-05	0.006617	-0.0115	0.99082	0.99958
SA	0.25	-0.00023013	0.0066169	-0.0348	0.97226	0.99958
SA	0.5	-3.1645e-05	0.0066171	-0.0048	0.99618	0.99958
SA	0.75	3.463e-06	0.0066171	0.0005	0.99958	0.99958
SA	1	3.7198e-06	0.0066171	0.0006	0.99955	0.99958
Vol	0.0001	0.0019045	0.0065771	0.2896	0.77215	0.99958
Vol	0.001	0.0018101	0.0065773	0.2752	0.78316	0.99958
Vol	0.01	0.0019959	0.0065773	0.3035	0.76155	0.99958
Vol	0.1	-0.00088293	0.0065769	-0.1342	0.89321	0.99958
Vol	0.25	-0.0020697	0.0065769	-0.3147	0.753	0.99958
Vol	0.5	-0.0018531	0.0065771	-0.2818	0.77813	0.99958
Vol	0.75	-0.0015689	0.0065771	-0.2385	0.81146	0.99958
Vol	1	-0.0015663	0.0065771	-0.2381	0.81177	0.99958
CT: cortical thickness, FA: fractional anisotropy, IC: intrinsic curvature, LGI: local gyrification index, MD: mean diffusivity, NDI: neurite density index, ODI: orientation dispersion index, SA: surface area, Vol: grey matter volume, PRS: polygenic risk score, SE: standard error, p: uncorrected, p FDR: false discovery rate corrected. Significant results are bold (p FDR < 0.05).
