## Supplemental Table 3 for "Grey and white matter micro-structure is associated with polygenic risk for schizophrenia"

### Sheet: S3
Supplementary Table 3: Interaction PRS-SCZ * hemisphere subcortex (FA, MD, Vol, NDI, ODI)
		Fractional Anisotropy					Mean Diffusivity					Grey Matter Volume					Neurite density index					Orientation dispersion index
Structure	PRS	beta	SE	t statistic	p	p FDR	beta	SE	t statistic	p	p FDR	beta	SE	t statistic	p	p FDR	beta	SE	t statistic	p	p FDR	beta	SE	t statistic	p	p FDR
Accumbens	0.0001	-0.013486	0.0082727	-1.6302	0.10306	0.56417	0.0077386	0.0068133	1.1358	0.25604	0.8627	-0.0178	0.0068419	-2.6016	0.0092813	0.15652	-0.0064514	0.0071397	-0.9036	0.36622	0.78104	0.0044138	0.0080793	0.5463	0.58486	0.84074
Accumbens	0.001	-0.018564	0.0082732	-2.2439	0.024841	0.27998	0.0075137	0.0068118	1.103	0.27002	0.8627	-0.01457	0.0068421	-2.1294	0.033223	0.23256	-0.010018	0.0071373	-1.4037	0.16042	0.78104	0.0076202	0.0080796	0.9431	0.34561	0.73012
Accumbens	0.01	-0.015842	0.0082738	-1.9147	0.05553	0.51828	0.0079023	0.006812	1.16	0.24603	0.8627	-0.01595	0.0068421	-2.3312	0.019744	0.18428	-0.00636	0.0071356	-0.8913	0.37277	0.78104	0.010211	0.0080788	1.2639	0.20628	0.64176
Accumbens	0.1	-0.013924	0.0082726	-1.6831	0.092354	0.56417	0.004143	0.0068121	0.6082	0.54307	0.8627	-0.015117	0.006842	-2.2095	0.027145	0.21716	-0.0052053	0.0071354	-0.7295	0.4657	0.78104	0.012833	0.0080783	1.5886	0.11216	0.62522
Accumbens	0.25	-0.019022	0.0082726	-2.2994	0.021485	0.27998	0.0035652	0.0068137	0.5232	0.60081	0.8627	-0.016817	0.006842	-2.458	0.013975	0.15652	-0.0039372	0.0071346	-0.5518	0.58106	0.78104	0.015075	0.0080786	1.866	0.062047	0.62522
Accumbens	0.5	-0.018544	0.0082729	-2.2415	0.024998	0.27998	0.0033314	0.0068139	0.4889	0.6249	0.87136	-0.017275	0.0068419	-2.5249	0.011577	0.15652	-0.0039871	0.0071343	-0.5589	0.57626	0.78104	0.015255	0.0080791	1.8882	0.059005	0.62522
Accumbens	0.75	-0.019992	0.0082728	-2.4166	0.015669	0.27998	0.0035999	0.0068134	0.5284	0.59725	0.8627	-0.017061	0.0068419	-2.4937	0.012646	0.15652	-0.004708	0.0071338	-0.66	0.50928	0.78104	0.016588	0.008079	2.0533	0.040053	0.62522
Accumbens	1	-0.020232	0.0082729	-2.4456	0.014464	0.27998	0.0036588	0.0068133	0.537	0.59126	0.8627	-0.016876	0.0068419	-2.4665	0.013646	0.15652	-0.0048158	0.0071338	-0.6751	0.49964	0.78104	0.016672	0.0080791	2.0636	0.039065	0.62522
Amygdala	0.0001	0.0065625	0.0074794	0.8774	0.38027	0.86541	-0.0011442	0.0071214	-0.1607	0.87236	0.98411	-0.0012375	0.006374	-0.1942	0.84606	0.91452	-0.0041824	0.0064918	-0.6442	0.51942	0.78104	-0.0069629	0.007951	-0.8757	0.38118	0.76236
Amygdala	0.001	0.0053669	0.0074792	0.7176	0.47302	0.89422	0.00031928	0.0071214	0.0448	0.96424	0.98411	-0.0048722	0.0063739	-0.7644	0.44463	0.91452	-0.0043732	0.0064926	-0.6736	0.50059	0.78104	-0.005612	0.0079509	-0.7058	0.4803	0.84052
Amygdala	0.01	0.0017719	0.0074799	0.2369	0.81275	0.99855	-0.0010921	0.0071239	-0.1533	0.87816	0.98411	-0.004537	0.0063738	-0.7118	0.47658	0.91452	-0.0012994	0.0064942	-0.2001	0.84141	0.87258	-0.0013756	0.0079515	-0.173	0.86266	0.88911
Amygdala	0.1	1.3595e-05	0.0074795	0.0018	0.99855	0.99855	-0.0029698	0.0071252	-0.4168	0.67682	0.90243	-0.0045612	0.0063738	-0.7156	0.47423	0.91452	0.0031291	0.0064945	0.4818	0.62994	0.78104	0.0027198	0.0079511	0.3421	0.7323	0.87253
Amygdala	0.25	0.00086437	0.0074794	0.1156	0.908	0.99855	-0.0049625	0.0071267	-0.6963	0.48623	0.8627	-0.0041546	0.0063739	-0.6518	0.51452	0.91452	0.003545	0.0064939	0.5459	0.58514	0.78104	0.0036994	0.0079509	0.4653	0.64173	0.84074
Amygdala	0.5	-0.00051299	0.0074793	-0.0686	0.94532	0.99855	-0.0047032	0.0071274	-0.6599	0.50934	0.8627	-0.0032155	0.0063739	-0.5045	0.61392	0.91452	0.0045544	0.006495	0.7012	0.48318	0.78104	0.0058184	0.0079508	0.7318	0.46429	0.83872
Amygdala	0.75	-0.00048817	0.0074793	-0.0653	0.94796	0.99855	-0.0047684	0.0071268	-0.6691	0.50345	0.8627	-0.0033686	0.0063738	-0.5285	0.59715	0.91452	0.0050071	0.0064952	0.7709	0.44077	0.78104	0.0061213	0.0079509	0.7699	0.44137	0.82389
Amygdala	1	-0.00068432	0.0074793	-0.0915	0.9271	0.99855	-0.004953	0.0071268	-0.695	0.48707	0.8627	-0.0033557	0.0063738	-0.5265	0.59856	0.91452	0.0049058	0.0064951	0.7553	0.45007	0.78104	0.0062537	0.0079508	0.7865	0.43155	0.82389
Caudate	0.0001	-0.0073375	0.0053033	-1.3836	0.1665	0.72084	0.0020511	0.0036936	0.5553	0.57869	0.8627	-0.0062081	0.0071264	-0.8711	0.38368	0.91452	0.0019464	0.0080979	0.2404	0.81005	0.8559	0.0030744	0.0047722	0.6442	0.51944	0.84074
Caudate	0.001	-0.008538	0.0053033	-1.6099	0.10742	0.56417	0.0026984	0.0036938	0.7305	0.46508	0.8627	-0.0037641	0.0071256	-0.5283	0.59733	0.91452	0.002811	0.0080973	0.3472	0.72848	0.7999	0.0044419	0.0047728	0.9307	0.35202	0.73012
Caudate	0.01	-0.0064415	0.0053052	-1.2142	0.22468	0.78638	0.0011273	0.0036942	0.3052	0.76025	0.91797	-0.0016596	0.0071254	-0.2329	0.81583	0.91452	0.00086851	0.0080987	0.1072	0.9146	0.93123	0.0032074	0.0047723	0.6721	0.50153	0.84074
Caudate	0.1	-0.004996	0.0053061	-0.9416	0.34642	0.86541	-0.00030004	0.0036943	-0.0812	0.93527	0.98411	-0.0037509	0.0071256	-0.5264	0.59861	0.91452	-0.0045985	0.0080997	-0.5677	0.57022	0.78104	0.0012378	0.0047725	0.2594	0.79536	0.88911
Caudate	0.25	-0.0051877	0.0053064	-0.9776	0.32826	0.86541	0.000155	0.0036949	0.042	0.96654	0.98411	-0.0049801	0.007126	-0.6989	0.48464	0.91452	-0.0045099	0.0080993	-0.5568	0.57765	0.78104	0.0022327	0.0047723	0.4679	0.63989	0.84074
Caudate	0.5	-0.0040094	0.0053068	-0.7555	0.44994	0.89422	6.1544e-05	0.0036948	0.0167	0.98671	0.98671	-0.0053845	0.0071259	-0.7556	0.44987	0.91452	-0.0044211	0.0080995	-0.5459	0.58517	0.78104	0.0021135	0.0047726	0.4428	0.65789	0.84074
Caudate	0.75	-0.0043048	0.0053067	-0.8112	0.41725	0.86541	0.00047	0.0036946	0.1272	0.89877	0.98411	-0.0052264	0.0071259	-0.7334	0.4633	0.91452	-0.0043465	0.0080992	-0.5367	0.59151	0.78104	0.0027555	0.0047727	0.5773	0.56371	0.84074
Caudate	1	-0.0043652	0.0053067	-0.8226	0.41074	0.86541	0.00044724	0.0036947	0.1211	0.90365	0.98411	-0.0052599	0.007126	-0.7381	0.46044	0.91452	-0.0043876	0.0080993	-0.5417	0.58801	0.78104	0.0027395	0.0047727	0.574	0.56597	0.84074
Hippocampus	0.0001	0.0091341	0.006615	1.3808	0.16734	0.72084	-0.0064572	0.006934	-0.9312	0.35174	0.8627	0.01212	0.0067604	1.7928	0.073017	0.45433	0.003126	0.0062661	0.4989	0.61787	0.78104	-0.01225	0.0070274	-1.7431	0.081322	0.62522
Hippocampus	0.001	0.0083015	0.0066147	1.255	0.20948	0.78206	-0.0052457	0.006932	-0.7567	0.44921	0.8627	0.007743	0.0067605	1.1453	0.25208	0.91452	0.0027954	0.0062661	0.4461	0.65552	0.78104	-0.011702	0.0070274	-1.6652	0.095869	0.62522
Hippocampus	0.01	0.0072856	0.0066147	1.1014	0.27072	0.86541	-0.0057084	0.0069335	-0.8233	0.41034	0.8627	0.0053	0.0067604	0.784	0.43305	0.91452	0.004282	0.0062673	0.6832	0.49447	0.78104	-0.012903	0.0070274	-1.8361	0.066353	0.62522
Hippocampus	0.1	0.0054495	0.006615	0.8238	0.41005	0.86541	-0.0051802	0.0069344	-0.747	0.45504	0.8627	0.001988	0.0067601	0.2941	0.7687	0.91452	0.0023481	0.0062671	0.3747	0.7079	0.79285	-0.010072	0.0070276	-1.4331	0.15182	0.62522
Hippocampus	0.25	0.0058468	0.006615	0.8839	0.37677	0.86541	-0.0069578	0.0069359	-1.0032	0.31578	0.8627	0.0016325	0.0067598	0.2415	0.80916	0.91452	0.00036411	0.0062671	0.0581	0.95367	0.95367	-0.010484	0.0070276	-1.4919	0.13574	0.62522
Hippocampus	0.5	0.0061618	0.0066149	0.9315	0.3516	0.86541	-0.006767	0.0069348	-0.9758	0.32917	0.8627	0.00070054	0.0067597	0.1036	0.91746	0.91746	0.0019772	0.0062673	0.3155	0.7524	0.81028	-0.0099625	0.0070276	-1.4176	0.15631	0.62522
Hippocampus	0.75	0.0064241	0.0066149	0.9712	0.33147	0.86541	-0.0065974	0.0069347	-0.9514	0.34143	0.8627	0.00086928	0.0067597	0.1286	0.89768	0.91452	0.002424	0.0062673	0.3868	0.69893	0.79285	-0.010395	0.0070275	-1.4791	0.13911	0.62522
Hippocampus	1	0.0063938	0.0066149	0.9666	0.33376	0.86541	-0.0065795	0.0069348	-0.9488	0.34274	0.8627	0.0009166	0.0067597	0.1356	0.89214	0.91452	0.0024278	0.0062673	0.3874	0.69848	0.79285	-0.010311	0.0070275	-1.4673	0.14231	0.62522
Pallidum	0.0001	-0.0082615	0.0051811	-1.5946	0.11082	0.56417	0.015018	0.0078638	1.9098	0.056163	0.8627	0.0022494	0.0065195	0.345	0.73007	0.91452	-0.00508	0.0072625	-0.6995	0.48425	0.78104	0.005947	0.0056719	1.0485	0.29441	0.73012
Pallidum	0.001	-0.0087641	0.00518	-1.6919	0.090666	0.56417	0.017402	0.007862	2.2134	0.026871	0.8627	0.0027922	0.0065193	0.4283	0.66843	0.91452	-0.0062013	0.0072624	-0.8539	0.39318	0.78104	0.0058823	0.0056722	1.037	0.29972	0.73012
Pallidum	0.01	-0.0066727	0.0051801	-1.2881	0.1977	0.78206	0.010287	0.0078667	1.3077	0.191	0.8627	0.00444	0.0065197	0.681	0.49587	0.91452	-0.005878	0.0072635	-0.8093	0.41837	0.78104	0.0076999	0.0056726	1.3574	0.17466	0.64147
Pallidum	0.1	-0.0033906	0.0051791	-0.6547	0.51268	0.92613	-0.00036013	0.0078659	-0.0458	0.96348	0.98411	0.0046808	0.0065197	0.718	0.47279	0.91452	-0.0053896	0.0072636	-0.742	0.45809	0.78104	0.007179	0.005673	1.2655	0.20571	0.64176
Pallidum	0.25	-0.0015426	0.0051784	-0.2979	0.76579	0.99855	-0.0027521	0.0078675	-0.3498	0.72648	0.91797	0.0037553	0.0065196	0.576	0.56462	0.91452	-0.0046927	0.0072631	-0.6461	0.51821	0.78104	0.0054612	0.005673	0.9627	0.33572	0.73012
Pallidum	0.5	-0.0017984	0.0051783	-0.3473	0.72837	0.99855	-0.0028168	0.0078658	-0.3581	0.72026	0.91797	0.0044246	0.0065196	0.6787	0.49736	0.91452	-0.0038219	0.0072632	-0.5262	0.59875	0.78104	0.0054047	0.005673	0.9527	0.34075	0.73012
Pallidum	0.75	-0.0017151	0.0051782	-0.3312	0.74048	0.99855	-0.0023885	0.0078659	-0.3037	0.76139	0.91797	0.0045927	0.0065197	0.7044	0.48116	0.91452	-0.0034066	0.0072632	-0.469	0.63905	0.78104	0.0053316	0.0056731	0.9398	0.34732	0.73012
Pallidum	1	-0.0017543	0.0051782	-0.3388	0.73477	0.99855	-0.0022952	0.0078658	-0.2918	0.77044	0.91797	0.0045003	0.0065196	0.6903	0.49003	0.91452	-0.0032833	0.0072632	-0.452	0.65124	0.78104	0.00538	0.005673	0.9483	0.34296	0.73012
Putamen	0.0001	-0.00072818	0.0065237	-0.1116	0.91112	0.99855	0.010946	0.0077621	1.4102	0.15848	0.8627	0.002643	0.0069787	0.3787	0.70489	0.91452	-0.0091588	0.0071532	-1.2804	0.20042	0.78104	-0.011526	0.0069047	-1.6694	0.095052	0.62522
Putamen	0.001	-0.00025971	0.0065231	-0.0398	0.96824	0.99855	0.012485	0.0077587	1.6092	0.10758	0.8627	0.0030641	0.0069782	0.4391	0.66059	0.91452	-0.0087667	0.0071532	-1.2256	0.22037	0.78104	-0.0091882	0.0069046	-1.3307	0.18328	0.64147
Putamen	0.01	-0.00056271	0.0065246	-0.0862	0.93127	0.99855	0.0092126	0.0077638	1.1866	0.23539	0.8627	0.0055422	0.0069782	0.7942	0.42707	0.91452	-0.0075111	0.0071543	-1.0499	0.29378	0.78104	-0.0070247	0.0069047	-1.0174	0.30898	0.73012
Putamen	0.1	-0.0010449	0.006524	-0.1602	0.87275	0.99855	0.0064698	0.0077641	0.8333	0.40468	0.8627	0.0046943	0.0069771	0.6728	0.50107	0.91452	-0.0055275	0.0071539	-0.7726	0.43973	0.78104	-0.0030716	0.0069044	-0.4449	0.65641	0.84074
Putamen	0.25	-0.0015078	0.0065231	-0.2311	0.81721	0.99855	0.0054884	0.0077648	0.7068	0.47968	0.8627	0.0040726	0.0069775	0.5837	0.55944	0.91452	-0.0050432	0.0071537	-0.705	0.48083	0.78104	-0.0012734	0.0069044	-0.1844	0.85367	0.88911
Putamen	0.5	-0.0020227	0.0065232	-0.3101	0.7565	0.99855	0.0054172	0.0077643	0.6977	0.48536	0.8627	0.0041264	0.0069775	0.5914	0.55426	0.91452	-0.0053898	0.0071538	-0.7534	0.4512	0.78104	-0.0013562	0.0069043	-0.1964	0.84428	0.88911
Putamen	0.75	-0.0016976	0.0065233	-0.2602	0.79468	0.99855	0.0049765	0.0077638	0.641	0.52153	0.8627	0.0041268	0.0069774	0.5915	0.55421	0.91452	-0.0053095	0.0071538	-0.7422	0.45798	0.78104	-0.0011016	0.0069044	-0.1596	0.87323	0.88911
Putamen	1	-0.0017453	0.0065234	-0.2675	0.78905	0.99855	0.004998	0.0077638	0.6438	0.51974	0.8627	0.0041377	0.0069774	0.593	0.55317	0.91452	-0.0053142	0.0071539	-0.7428	0.45758	0.78104	-0.0011143	0.0069044	-0.1614	0.87178	0.88911
Thalamus	0.0001	0.0044986	0.0063555	0.7078	0.47905	0.89422	0.0031018	0.004724	0.6566	0.51144	0.8627	0.00079516	0.0062148	0.1279	0.89819	0.91452	0.014486	0.0078299	1.8501	0.0643	0.78104	-0.0032388	0.0063156	-0.5128	0.60807	0.84074
Thalamus	0.001	0.00096673	0.0063548	0.1521	0.87909	0.99855	0.0036301	0.0047234	0.7685	0.44217	0.8627	0.0017257	0.006215	0.2777	0.78126	0.91452	0.013503	0.0078266	1.7252	0.08449	0.78104	-0.0010081	0.0063163	-0.1596	0.8732	0.88911
Thalamus	0.01	0.0001227	0.0063559	0.0193	0.9846	0.99855	0.002826	0.0047236	0.5983	0.54966	0.8627	0.0011409	0.0062148	0.1836	0.85435	0.91452	0.010953	0.0078285	1.3991	0.16179	0.78104	0.00061482	0.0063168	0.0973	0.92246	0.92246
Thalamus	0.1	0.0016838	0.0063558	0.2649	0.79107	0.99855	0.0022224	0.0047229	0.4706	0.63796	0.87136	0.00084897	0.0062148	0.1366	0.89134	0.91452	0.0098771	0.007828	1.2618	0.20704	0.78104	0.0010477	0.0063155	0.1659	0.86824	0.88911
Thalamus	0.25	0.0013123	0.0063556	0.2065	0.83642	0.99855	0.0025591	0.0047241	0.5417	0.58802	0.8627	0.00079679	0.0062147	0.1282	0.89798	0.91452	0.008618	0.0078277	1.101	0.27092	0.78104	0.002676	0.0063153	0.4237	0.67176	0.84074
Thalamus	0.5	0.0014239	0.0063558	0.224	0.82273	0.99855	0.0025034	0.0047242	0.5299	0.59618	0.8627	0.0013939	0.0062148	0.2243	0.82254	0.91452	0.0074752	0.0078279	0.9549	0.33961	0.78104	0.0023705	0.0063161	0.3753	0.70743	0.86122
Thalamus	0.75	0.0010953	0.0063558	0.1723	0.86317	0.99855	0.0027231	0.0047241	0.5764	0.56432	0.8627	0.0013523	0.0062148	0.2176	0.82774	0.91452	0.0072577	0.0078279	0.9272	0.35385	0.78104	0.0027808	0.0063162	0.4403	0.65975	0.84074
Thalamus	1	0.0010773	0.0063557	0.1695	0.8654	0.99855	0.0026886	0.0047241	0.5691	0.56928	0.8627	0.0014227	0.0062148	0.2289	0.81893	0.91452	0.007067	0.0078278	0.9028	0.36663	0.78104	0.0026433	0.0063163	0.4185	0.6756	0.84074
PRS: polygenic risk score, SE: standard error, p: uncorrected, p FDR: false discovery rate corrected. Significant results are bold (p FDR < 0.05).
