## Supplemental Table 4 for "Grey and white matter micro-structure is associated with polygenic risk for schizophrenia"

### Sheet: Sheet1
Supplementary Table 4: Interaction PRS-SCZ * hemisphere for white matter tracts (FA, MD, NDI, ODI)
		Fractional anisotropy					Mean Diffusivity					Neurite Density Index					Orientation Dispersion Index
Tract	PRS	beta	SE	t statistic	p	pFDR	beta	SE	t statistic	p	pFDR	beta	SE	t statistic	p	pFDR	beta	SE	t statistic	p	pFDR
ar Acoustic radiation	0.0001	-0.002841	0.0038311	-0.7416	0.45836	0.9724	0.004875	0.0038694	1.2599	0.20772	0.9965	-0.00070538	0.0040236	-0.1753	0.86084	0.99916	-0.00014996	0.0040945	-0.0366	0.97079	0.99631
	0.001	-0.0027408	0.0038311	-0.7154	0.47436	0.9724	0.004929	0.0038693	1.2739	0.20271	0.9965	-0.00053604	0.0040234	-0.1332	0.89401	0.99916	-2.332e-05	0.0040947	-0.0057	0.99546	0.99631
	0.01	-0.0026802	0.0038315	-0.6995	0.48422	0.9724	0.0039327	0.0038695	1.0163	0.30947	0.9965	-0.00073886	0.0040239	-0.1836	0.85431	0.99916	0.00029155	0.0040945	0.0712	0.94323	0.99631
	0.1	-0.0015762	0.0038318	-0.4114	0.68081	0.9724	0.0022989	0.0038695	0.5941	0.55244	0.9965	0.00036581	0.0040246	0.0909	0.92758	0.99916	0.0011046	0.0040944	0.2698	0.78732	0.99631
	0.25	0.0001932	0.0038318	0.0504	0.95979	0.9724	0.000488	0.0038697	0.1261	0.89965	0.9965	0.0014671	0.004025	0.3645	0.71548	0.99916	-0.00067452	0.0040944	-0.1647	0.86915	0.99631
	0.5	0.00072938	0.0038317	0.1904	0.84903	0.9724	0.00047522	0.0038696	0.1228	0.90226	0.9965	0.0017163	0.004025	0.4264	0.66981	0.99916	-0.0014143	0.0040945	-0.3454	0.72978	0.99631
	0.75	0.00054642	0.0038318	0.1426	0.8866	0.9724	0.00035475	0.0038696	0.0917	0.92696	0.9965	0.0015841	0.004025	0.3936	0.69391	0.99916	-0.0012552	0.0040945	-0.3066	0.75917	0.99631
	1	0.0005984	0.0038318	0.1562	0.8759	0.9724	0.00019815	0.0038696	0.0512	0.95916	0.9965	0.0016784	0.004025	0.417	0.67668	0.99916	-0.0014149	0.0040945	-0.3456	0.72968	0.99631
atr Anterior thalamic radiation	0.0001	-0.0013056	0.0040372	-0.3234	0.7464	0.9724	0.00012928	0.0035684	0.0362	0.9711	0.9965	-6.5934e-05	0.0039055	-0.0169	0.98653	0.99916	-0.00026109	0.0040617	-0.0643	0.94875	0.99631
	0.001	-0.0017678	0.0040371	-0.4379	0.66147	0.9724	-1.565e-05	0.0035682	-0.0044	0.9965	0.9965	-0.00012237	0.0039055	-0.0313	0.975	0.99916	-0.00066103	0.0040618	-0.1627	0.87072	0.99631
	0.01	-0.0020223	0.0040378	-0.5008	0.61648	0.9724	-0.00020129	0.0035682	-0.0564	0.95501	0.9965	0.00019451	0.0039058	0.0498	0.96028	0.99916	0.00081359	0.0040617	0.2003	0.84124	0.99631
	0.1	-0.00047027	0.0040381	-0.1165	0.90729	0.9724	-0.0008603	0.0035684	-0.2411	0.80949	0.9965	0.0011851	0.0039063	0.3034	0.7616	0.99916	0.00042426	0.0040617	0.1045	0.91681	0.99631
	0.25	0.00047916	0.0040383	0.1187	0.90555	0.9724	-0.0012499	0.0035687	-0.3502	0.72616	0.9965	0.0019386	0.0039068	0.4962	0.61975	0.99916	0.00039997	0.0040617	0.0985	0.92156	0.99631
	0.5	0.00088524	0.0040383	0.2192	0.82649	0.9724	-0.0018077	0.0035686	-0.5065	0.61248	0.9965	0.0022899	0.0039068	0.5861	0.55779	0.99916	-1.8803e-05	0.0040617	-0.0046	0.99631	0.99631
	0.75	0.0010722	0.0040383	0.2655	0.79063	0.9724	-0.0019292	0.0035686	-0.5406	0.58878	0.9965	0.0024284	0.0039068	0.6216	0.53422	0.99916	-0.00015333	0.0040617	-0.0377	0.96989	0.99631
	1	0.00113	0.0040383	0.2798	0.77961	0.9724	-0.001973	0.0035686	-0.5529	0.58034	0.9965	0.0024681	0.0039068	0.6318	0.52755	0.99916	-0.00020371	0.0040617	-0.0502	0.96	0.99631
cgc Cingulate gyrus part of cingulum	0.0001	-0.0015432	0.003976	-0.3881	0.69793	0.9724	-0.0020473	0.0035633	-0.5746	0.5656	0.9965	-4.3147e-06	0.004107	-0.0011	0.99916	0.99916	0.0027219	0.0040409	0.6736	0.50058	0.99631
	0.001	-0.003565	0.0039758	-0.8967	0.36989	0.9724	-0.0019095	0.0035635	-0.5359	0.59206	0.9965	-0.0010951	0.0041069	-0.2667	0.78974	0.99916	0.0045507	0.0040407	1.1262	0.26008	0.99631
	0.01	-0.0021925	0.0039759	-0.5514	0.58134	0.9724	-0.0022719	0.0035639	-0.6375	0.52382	0.9965	-0.00062856	0.004107	-0.153	0.87836	0.99916	0.0020418	0.0040407	0.5053	0.61334	0.99631
	0.1	-0.0012263	0.0039761	-0.3084	0.75776	0.9724	-0.0023354	0.0035646	-0.6551	0.51237	0.9965	-0.0011373	0.0041076	-0.2769	0.78187	0.99916	0.0012072	0.0040408	0.2987	0.76514	0.99631
	0.25	-0.00101	0.0039761	-0.254	0.79948	0.9724	-0.002585	0.003565	-0.7251	0.46838	0.9965	-0.0014016	0.0041077	-0.3412	0.73294	0.99916	0.0010616	0.0040407	0.2627	0.79277	0.99631
	0.5	-0.0013393	0.0039761	-0.3368	0.73625	0.9724	-0.0025208	0.0035648	-0.7071	0.47948	0.9965	-0.0019573	0.0041077	-0.4765	0.63373	0.99916	0.0013665	0.0040407	0.3382	0.73523	0.99631
	0.75	-0.001194	0.0039761	-0.3003	0.76395	0.9724	-0.0027026	0.0035649	-0.7581	0.44838	0.9965	-0.0019478	0.0041077	-0.4742	0.63537	0.99916	0.0011474	0.0040407	0.284	0.77645	0.99631
	1	-0.0011546	0.0039761	-0.2904	0.77153	0.9724	-0.0027713	0.0035649	-0.7774	0.43693	0.9965	-0.0018429	0.0041077	-0.4487	0.65368	0.99916	0.0011128	0.0040407	0.2754	0.78301	0.99631
cgh Parahippocampal part of cingulum	0.0001	0.0025955	0.0040724	0.6373	0.5239	0.9724	-0.0025807	0.0036446	-0.7081	0.4789	0.9965	0.0017504	0.0041062	0.4263	0.6699	0.99916	-0.0038396	0.0040063	-0.9584	0.33786	0.99631
	0.001	0.0031693	0.0040724	0.7783	0.43642	0.9724	-0.0042241	0.0036442	-1.1591	0.24641	0.9965	0.0022845	0.0041061	0.5564	0.57796	0.99916	-0.0049426	0.0040063	-1.2337	0.21731	0.99631
	0.01	0.0068067	0.0040723	1.6715	0.094633	0.9724	-0.0069668	0.003644	-1.9118	0.055901	0.9965	0.0061325	0.004106	1.4935	0.1353	0.99916	-0.0080812	0.0040059	-2.0173	0.043667	0.69868
	0.1	0.0092884	0.0040722	2.2809	0.022556	0.43308	-0.0060509	0.0036439	-1.6605	0.096813	0.9965	0.0078235	0.0041062	1.9053	0.05675	0.99916	-0.0091548	0.0040059	-2.2853	0.022296	0.42809
	0.25	0.011778	0.0040721	2.8925	0.003824	0.098343	-0.0079056	0.0036439	-2.1695	0.030048	0.72114	0.0096235	0.0041063	2.3436	0.019104	0.45849	-0.011328	0.0040056	-2.8281	0.0046846	0.12355
	0.5	0.01169	0.0040721	2.8707	0.0040976	0.098343	-0.0083759	0.003644	-2.2986	0.021532	0.68903	0.0096639	0.0041064	2.3533	0.018609	0.45849	-0.011207	0.0040056	-2.7977	0.0051477	0.12355
	0.75	0.011791	0.0040721	2.8957	0.003785	0.098343	-0.0086985	0.0036439	-2.3871	0.016985	0.68903	0.009783	0.0041064	2.3824	0.017205	0.45849	-0.011349	0.0040056	-2.8333	0.0046081	0.12355
	1	0.01172	0.0040721	2.8782	0.0040007	0.098343	-0.0086743	0.0036439	-2.3805	0.017293	0.68903	0.0097531	0.0041064	2.3751	0.017548	0.45849	-0.011273	0.0040056	-2.8144	0.0048887	0.12355
cst Corticospinal tract	0.0001	-0.00099019	0.0040914	-0.242	0.80877	0.9724	0.0019596	0.0037532	0.5221	0.60161	0.9965	-0.00012214	0.0040074	-0.0305	0.97569	0.99916	0.0012356	0.0041176	0.3001	0.76412	0.99631
	0.001	-0.0013781	0.0040914	-0.3368	0.73625	0.9724	0.0016866	0.0037532	0.4494	0.65316	0.9965	-0.00025583	0.0040072	-0.0638	0.9491	0.99916	0.0010102	0.0041182	0.2453	0.80621	0.99631
	0.01	0.00055345	0.0040922	0.1352	0.89242	0.9724	0.0012997	0.0037535	0.3463	0.72915	0.9965	0.00034349	0.0040077	0.0857	0.9317	0.99916	-0.00083186	0.0041184	-0.202	0.83993	0.99631
	0.1	0.0022836	0.004092	0.5581	0.5768	0.9724	0.00063023	0.0037536	0.1679	0.86666	0.9965	-5.1056e-05	0.0040082	-0.0127	0.98984	0.99916	-0.0021684	0.0041183	-0.5265	0.59852	0.99631
	0.25	0.0028081	0.0040921	0.6862	0.49257	0.9724	0.00029561	0.0037536	0.0788	0.93723	0.9965	0.00029262	0.0040085	0.073	0.94181	0.99916	-0.0018095	0.0041184	-0.4394	0.6604	0.99631
	0.5	0.002741	0.0040921	0.6698	0.50296	0.9724	0.00055017	0.0037536	0.1466	0.88347	0.9965	6.0426e-05	0.0040086	0.0151	0.98797	0.99916	-0.0018525	0.0041182	-0.4498	0.65283	0.99631
	0.75	0.0023705	0.0040922	0.5793	0.5624	0.9724	0.00080529	0.0037536	0.2145	0.83013	0.9965	-0.00013913	0.0040086	-0.0347	0.97231	0.99916	-0.0013721	0.0041183	-0.3332	0.73901	0.99631
	1	0.0023414	0.0040921	0.5722	0.5672	0.9724	0.00084411	0.0037536	0.2249	0.82207	0.9965	-0.00014598	0.0040086	-0.0364	0.97095	0.99916	-0.0013941	0.0041183	-0.3385	0.73498	0.99631
ifo Inferior fronto-occipital fasciculus	0.0001	0.0034246	0.0038893	0.8805	0.37858	0.9724	-0.0009787	0.0035858	-0.2729	0.7849	0.9965	0.00098417	0.0039761	0.2475	0.80451	0.99916	-0.004146	0.0040166	-1.0322	0.30197	0.99631
	0.001	0.0019019	0.0038891	0.489	0.62481	0.9724	0.00012471	0.0035857	0.0348	0.97226	0.9965	0.0013685	0.003976	0.3442	0.73071	0.99916	-0.0019542	0.0040164	-0.4866	0.62658	0.99631
	0.01	-0.00076106	0.0038894	-0.1957	0.84486	0.9724	0.001281	0.0035858	0.3573	0.72091	0.9965	0.00096774	0.0039763	0.2434	0.80772	0.99916	0.0014643	0.0040165	0.3646	0.71544	0.99631
	0.1	-0.002366	0.0038893	-0.6083	0.54296	0.9724	0.0010841	0.003586	0.3023	0.76242	0.9965	0.0013348	0.0039772	0.3356	0.73716	0.99916	0.0043135	0.0040162	1.074	0.28281	0.99631
	0.25	-0.0023094	0.0038894	-0.5938	0.55266	0.9724	0.001129	0.0035861	0.3148	0.75289	0.9965	0.0014848	0.0039777	0.3733	0.70894	0.99916	0.0042191	0.0040162	1.0505	0.29348	0.99631
	0.5	-0.0027953	0.0038894	-0.7187	0.47233	0.9724	0.0015373	0.003586	0.4287	0.66815	0.9965	0.0016166	0.0039778	0.4064	0.68445	0.99916	0.0052151	0.0040163	1.2985	0.19412	0.99631
	0.75	-0.0028415	0.0038894	-0.7306	0.46504	0.9724	0.0014319	0.003586	0.3993	0.68968	0.9965	0.0014627	0.0039778	0.3677	0.71309	0.99916	0.0050939	0.0040163	1.2683	0.20469	0.99631
	1	-0.0028192	0.0038894	-0.7249	0.46855	0.9724	0.0014058	0.003586	0.392	0.69504	0.9965	0.0015187	0.0039778	0.3818	0.70262	0.99916	0.0050632	0.0040163	1.2607	0.20743	0.99631
ilf Inferior longitudinal fasciculus	0.0001	0.00055277	0.0035979	0.1536	0.8779	0.9724	9.2708e-05	0.0036202	0.0256	0.97957	0.9965	0.00097814	0.0039476	0.2478	0.8043	0.99916	-0.00061611	0.0038206	-0.1613	0.87189	0.99631
	0.001	-0.00019479	0.0035977	-0.0541	0.95682	0.9724	0.00087297	0.0036202	0.2411	0.80945	0.9965	0.0014406	0.0039476	0.3649	0.71517	0.99916	0.00054086	0.0038206	0.1416	0.88743	0.99631
	0.01	-0.0014528	0.003598	-0.4038	0.68638	0.9724	0.0014585	0.0036202	0.4029	0.68703	0.9965	0.001089	0.0039477	0.2759	0.78266	0.99916	0.0022198	0.0038207	0.581	0.56124	0.99631
	0.1	-0.0013444	0.0035983	-0.3736	0.70869	0.9724	0.00021082	0.0036202	0.0582	0.95356	0.9965	0.0012797	0.0039481	0.3241	0.74585	0.99916	0.0030216	0.0038207	0.7909	0.42902	0.99631
	0.25	-0.00095244	0.0035984	-0.2647	0.79125	0.9724	2.0778e-05	0.0036202	0.0057	0.99542	0.9965	0.0012704	0.0039486	0.3217	0.74766	0.99916	0.0027312	0.0038206	0.7148	0.47471	0.99631
	0.5	-0.0006831	0.0035983	-0.1898	0.84944	0.9724	-0.00014004	0.0036203	-0.0387	0.96914	0.9965	0.0013943	0.0039486	0.3531	0.724	0.99916	0.0025127	0.0038207	0.6577	0.51076	0.99631
	0.75	-0.00078053	0.0035984	-0.2169	0.82828	0.9724	-0.0003177	0.0036202	-0.0878	0.93007	0.9965	0.0012217	0.0039486	0.3094	0.75702	0.99916	0.002453	0.0038207	0.642	0.52085	0.99631
	1	-0.00076023	0.0035984	-0.2113	0.83268	0.9724	-0.00035244	0.0036202	-0.0974	0.92245	0.9965	0.0012811	0.0039486	0.3244	0.74561	0.99916	0.0024182	0.0038207	0.6329	0.52678	0.99631
ml Medial lemniscus	0.0001	0.0024015	0.0037485	0.6406	0.52176	0.9724	-0.0043256	0.0037309	-1.1594	0.2463	0.9965	0.0031674	0.003819	0.8294	0.40689	0.99916	-0.0029354	0.0039491	-0.7433	0.4573	0.99631
	0.001	-0.0006614	0.0037484	-0.1764	0.85994	0.9724	-0.0015186	0.0037308	-0.4071	0.68397	0.9965	0.0016218	0.003819	0.4247	0.67109	0.99916	-0.00089238	0.0039487	-0.226	0.82121	0.99631
	0.01	-0.00069355	0.0037487	-0.185	0.85322	0.9724	-0.0016655	0.0037308	-0.4464	0.65529	0.9965	0.0021532	0.0038188	0.5638	0.57286	0.99916	-0.0018421	0.0039489	-0.4665	0.64087	0.99631
	0.1	-0.0038636	0.0037488	-1.0306	0.30273	0.9724	0.0017696	0.0037309	0.4743	0.63528	0.9965	-0.0018685	0.003819	-0.4893	0.62466	0.99916	0.0020223	0.0039489	0.5121	0.60857	0.99631
	0.25	-0.0036984	0.0037485	-0.9866	0.32383	0.9724	0.0013923	0.003731	0.3732	0.70902	0.9965	-0.0018461	0.0038193	-0.4834	0.62883	0.99916	0.002196	0.0039489	0.5561	0.57814	0.99631
	0.5	-0.0045779	0.0037484	-1.2213	0.22199	0.9724	0.0016113	0.003731	0.4319	0.66585	0.9965	-0.0017412	0.0038192	-0.4559	0.64845	0.99916	0.0027435	0.0039489	0.6948	0.48721	0.99631
	0.75	-0.0046108	0.0037484	-1.2301	0.21868	0.9724	0.001624	0.003731	0.4353	0.66337	0.9965	-0.00186	0.0038192	-0.487	0.62626	0.99916	0.0026046	0.0039489	0.6596	0.50952	0.99631
	1	-0.0045182	0.0037484	-1.2053	0.22807	0.9724	0.0015928	0.003731	0.4269	0.66945	0.9965	-0.0017293	0.0038192	-0.4528	0.65069	0.99916	0.0025006	0.0039489	0.6333	0.52657	0.99631
ptr Posterior thalamic radiation	0.0001	-0.0013715	0.0038432	-0.3569	0.7212	0.9724	-0.00014194	0.0034664	-0.0409	0.96734	0.9965	0.0011012	0.003856	0.2856	0.77521	0.99916	0.0019507	0.0040489	0.4818	0.62996	0.99631
	0.001	-0.0014378	0.0038432	-0.3741	0.70832	0.9724	-0.00046742	0.0034663	-0.1348	0.89273	0.9965	0.002153	0.0038562	0.5583	0.57662	0.99916	0.0019178	0.0040492	0.4736	0.63576	0.99631
	0.01	-0.0028848	0.0038435	-0.7506	0.45292	0.9724	-0.00034226	0.0034663	-0.0987	0.92135	0.9965	0.0015338	0.0038566	0.3977	0.69084	0.99916	0.0034536	0.0040487	0.853	0.39365	0.99631
	0.1	-0.0037343	0.0038434	-0.9716	0.33124	0.9724	-0.00053546	0.0034664	-0.1545	0.87724	0.9965	0.0010864	0.0038574	0.2816	0.77823	0.99916	0.0051076	0.0040487	1.2615	0.20713	0.99631
	0.25	-0.0041153	0.003843	-1.0709	0.28424	0.9724	-0.00041654	0.0034664	-0.1202	0.90435	0.9965	0.00055462	0.0038575	0.1438	0.88568	0.99916	0.0052711	0.0040486	1.302	0.19293	0.99631
	0.5	-0.0042998	0.003843	-1.1189	0.2632	0.9724	-0.00027641	0.0034664	-0.0797	0.93644	0.9965	0.00061426	0.0038575	0.1592	0.87348	0.99916	0.0055434	0.0040486	1.3692	0.17094	0.99631
	0.75	-0.0041892	0.003843	-1.0901	0.27567	0.9724	-0.00030774	0.0034664	-0.0888	0.92926	0.9965	0.00038004	0.0038574	0.0985	0.92152	0.99916	0.005211	0.0040486	1.2871	0.19807	0.99631
	1	-0.0043358	0.0038429	-1.1282	0.25922	0.9724	-0.00027081	0.0034664	-0.0781	0.93773	0.9965	0.00036443	0.0038574	0.0945	0.92473	0.99916	0.0053692	0.0040486	1.3262	0.18479	0.99631
slf Superior longitudinal fasciculus	0.0001	0.00074734	0.0036167	0.2066	0.83629	0.9724	-0.00012457	0.0035361	-0.0352	0.9719	0.9965	0.00039001	0.0038908	0.1002	0.92016	0.99916	-0.00075334	0.0040426	-0.1864	0.85217	0.99631
	0.001	0.0013393	0.0036166	0.3703	0.71115	0.9724	0.00059576	0.0035361	0.1685	0.8662	0.9965	0.00056095	0.0038908	0.1442	0.88536	0.99916	-0.0011776	0.0040426	-0.2913	0.77082	0.99631
	0.01	-0.00017112	0.0036171	-0.0473	0.96227	0.9724	0.0012186	0.0035361	0.3446	0.73038	0.9965	0.00021128	0.0038911	0.0543	0.9567	0.99916	0.0014841	0.0040426	0.3671	0.71353	0.99631
	0.1	-0.00019026	0.0036175	-0.0526	0.95806	0.9724	0.00067288	0.0035364	0.1903	0.8491	0.9965	0.00042257	0.0038917	0.1086	0.91353	0.99916	0.0018306	0.0040426	0.4528	0.65067	0.99631
	0.25	0.0010954	0.0036177	0.3028	0.76204	0.9724	-0.00012227	0.0035365	-0.0346	0.97242	0.9965	0.0011422	0.003892	0.2935	0.76916	0.99916	0.00096206	0.0040425	0.238	0.81189	0.99631
	0.5	0.0014178	0.0036178	0.3919	0.69514	0.9724	-0.00013479	0.0035364	-0.0381	0.9696	0.9965	0.0013715	0.0038921	0.3524	0.72456	0.99916	0.00078668	0.0040426	0.1946	0.84571	0.99631
	0.75	0.0013515	0.0036178	0.3736	0.70872	0.9724	-0.00025763	0.0035364	-0.0729	0.94193	0.9965	0.0013314	0.003892	0.3421	0.73229	0.99916	0.00075526	0.0040426	0.1868	0.8518	0.99631
	1	0.0013876	0.0036177	0.3836	0.7013	0.9724	-0.00026713	0.0035364	-0.0755	0.93979	0.9965	0.0013502	0.003892	0.3469	0.72866	0.99916	0.00068057	0.0040426	0.1684	0.86631	0.99631
str Superior thalamic radiation	0.0001	-0.0041414	0.0039625	-1.0451	0.29596	0.9724	0.00117	0.0034931	0.335	0.73766	0.9965	-0.0020062	0.0040176	-0.4994	0.61752	0.99916	0.0014032	0.0039061	0.3592	0.71943	0.99631
	0.001	-0.0031987	0.0039621	-0.8073	0.41948	0.9724	0.00099036	0.0034928	0.2835	0.77676	0.9965	-0.0013155	0.0040176	-0.3274	0.74335	0.99916	0.00029077	0.0039061	0.0744	0.94066	0.99631
	0.01	-0.0033539	0.0039628	-0.8463	0.39737	0.9724	0.0016774	0.0034923	0.4803	0.63101	0.9965	-0.0014427	0.0040181	-0.359	0.71956	0.99916	0.0018379	0.0039063	0.4705	0.638	0.99631
	0.1	-0.00089209	0.0039631	-0.2251	0.8219	0.9724	0.0012139	0.0034922	0.3476	0.72813	0.9965	-0.00086669	0.0040187	-0.2157	0.82925	0.99916	0.00038779	0.0039065	0.0993	0.92093	0.99631
	0.25	7.5473e-05	0.0039633	0.019	0.98481	0.98481	0.00030348	0.0034921	0.0869	0.93075	0.9965	-0.000299	0.004019	-0.0744	0.94069	0.99916	0.0001143	0.0039065	0.0293	0.97666	0.99631
	0.5	0.00030453	0.0039633	0.0768	0.93875	0.9724	0.00044152	0.0034922	0.1264	0.89939	0.9965	-0.0003029	0.0040191	-0.0754	0.93992	0.99916	-9.4522e-05	0.0039064	-0.0242	0.9807	0.99631
	0.75	0.00043471	0.0039633	0.1097	0.91266	0.9724	0.00044398	0.0034922	0.1271	0.89883	0.9965	-0.00033386	0.004019	-0.0831	0.9338	0.99916	-0.00034505	0.0039064	-0.0883	0.92962	0.99631
	1	0.00037916	0.0039633	0.0957	0.92378	0.9724	0.00047614	0.0034922	0.1363	0.89155	0.9965	-0.000343	0.004019	-0.0853	0.93199	0.99916	-0.00031494	0.0039064	-0.0806	0.93574	0.99631
unc Uncinate fasciculus	0.0001	0.00057935	0.0037531	0.1544	0.87732	0.9724	-0.00085709	0.0036706	-0.2335	0.81537	0.9965	-0.00030223	0.0039493	-0.0765	0.939	0.99916	-0.0022196	0.0040317	-0.5505	0.58195	0.99631
	0.001	0.0013166	0.0037527	0.3508	0.72571	0.9724	-0.00030756	0.0036702	-0.0838	0.93322	0.9965	6.9567e-05	0.0039492	0.0176	0.98595	0.99916	-0.0022265	0.0040315	-0.5523	0.58076	0.99631
	0.01	0.00064183	0.0037531	0.171	0.86421	0.9724	-0.00071533	0.00367	-0.1949	0.84546	0.9965	0.0008536	0.0039495	0.2161	0.82889	0.99916	-0.0013913	0.0040314	-0.3451	0.73001	0.99631
	0.1	0.0016753	0.0037534	0.4464	0.65534	0.9724	-0.0013457	0.0036704	-0.3666	0.71391	0.9965	0.002527	0.0039503	0.6397	0.52237	0.99916	-0.00093364	0.0040312	-0.2316	0.81685	0.99631
	0.25	0.0015274	0.0037536	0.4069	0.68408	0.9724	-0.0017667	0.0036708	-0.4813	0.63032	0.9965	0.0034501	0.0039507	0.8733	0.38251	0.99916	-9.7136e-05	0.0040314	-0.0241	0.98078	0.99631
	0.5	0.0023602	0.0037536	0.6288	0.5295	0.9724	-0.0021931	0.0036708	-0.5975	0.55021	0.9965	0.0039442	0.0039507	0.9984	0.31811	0.99916	-0.0010506	0.0040315	-0.2606	0.79441	0.99631
	0.75	0.0024631	0.0037537	0.6562	0.51171	0.9724	-0.0023034	0.0036708	-0.6275	0.53033	0.9965	0.004153	0.0039507	1.0512	0.29317	0.99916	-0.0010533	0.0040315	-0.2613	0.79389	0.99631
	1	0.0024283	0.0037536	0.6469	0.51769	0.9724	-0.0023306	0.0036708	-0.6349	0.52549	0.9965	0.0041672	0.0039507	1.0548	0.29152	0.99916	-0.0010118	0.0040315	-0.251	0.80184	0.99631
PRS: polygenic risk score, SE: standard error, p: uncorrected, p FDR: false discovery rate corrected. Significant results are bold (p FDR < 0.05).
