## Supplemental Table 5 for "Grey and white matter micro-structure is associated with polygenic risk for schizophrenia"

### Sheet: Sheet1
Supplementary Table 5 : GWAS for neuroimaging phenotypes
Number of significant loci for regions that were significantly associated with schizophrenia PRS and showed at least 10 genome-wide significant loci. Genetic instruments were selected using p threshold < 5 x 10 -8
Global Cortex		Regional Cortex		White matter tracts		Subcortex
Phenotype	Number of significant associations	Region	Number of significant associations	Tract	Number of significant associations	Region	Number of significant associations
Global NDI	13	24dd	17	fma	27	putamen	32
		44	13	fmi	27	caudate	23
		47l	14	ar	36	pallidum	41
		5mv	14	atr	33	thalamus	24
		6r	18	cgc	30
		7m	11	cgh	19
		8C	10	cst	25
		9-46d	13	ifo	30
		9m	16	ilf	29
		A4	29	ml	13
		AAIC	11	ptr	25
		IFJa	10	slf	35
		IFSa	16	str	34
		IFSp	22	unc	32
		MBelt	10
		PCV	11
		PoI2	10
		TA2	18
		TE1a	12
		a32pr	11
		p9-46v	10
