## Supplemental Table 6 for "Grey and white matter micro-structure is associated with polygenic risk for schizophrenia"

### Sheet: Sheet1
Supplementary Table 6: GWAS for neuroimaging phenotypes
Number of significant loci for regions that were significantly associated with schizophrenia PRS and showed at least 10 significant loci. Genetic instruments were selected using p threshold < 5 x 10 -6
Global Cortex		Regional Cortex		White matter tracts		Subcortex
Phenotype	Number of significant associations	Region	Number of significant associations	Tract	Number of significant associations	Region	Number of significant associations
Global NDI	98	PCV	82	fma	115	putamen	132
		7m	79	fmi	115	caudate	119
		5mv	101	ar	137	pallidum	136
		24dd	104	atr	123	thalamus	125
		d32	85	cgc	108
		8BM	87	cgh	98
		9m	84	cst	106
		8C	82	ifo	126
		44	103	ilf	126
		47l	90	ml	85
		6r	95	ptr	117
		IFJa	78	slf	129
		IFSp	98	str	126
		IFSa	97	unc	117
		p9-46v	99
		9-46d	76
		10v	65
		PoI2	73
		TA2	98
		AAIC	88
		STGa	87
		PBelt	86
		TE1a	88
		MBelt	74
		A4	124
		a32pr	94
		p24	88
