## Supplemental Table 7 for "Grey and white matter micro-structure is associated with polygenic risk for schizophrenia"

### Sheet: Sheet1
Supplementary Table 7: MR results (Schizophrenia -> neuroimaging phenotypes)
Region	Exposure	Outcome	Method	Nsnps	Beta	SE	p	p FDR
Global Cortex	Schizophrenia	global NDI	Inverse variance weighted	178	0.00316705	0.0111881	0.777121	0.986106
Regional Cortex	Schizophrenia	24dd	Inverse variance weighted	184	-0.00864397	0.0114355	0.449715	0.823978
	Schizophrenia	47l	Inverse variance weighted	184	0.00870036	0.0108158	0.421157	0.823978
	Schizophrenia	5mv	Inverse variance weighted	184	0.000593961	0.0107985	0.956135	0.99558
	Schizophrenia	6r	Inverse variance weighted	184	-0.00145418	0.010641	0.8913	0.987657
	Schizophrenia	7m	Inverse variance weighted	184	0.00152339	0.00901771	0.865849	0.986106
	Schizophrenia	8C	Inverse variance weighted	184	-0.00260101	0.0116589	0.823463	0.986106
	Schizophrenia	9-46d	Inverse variance weighted	184	0.00180983	0.00992374	0.855289	0.986106
	Schizophrenia	9m	Inverse variance weighted	184	0.00537489	0.0106588	0.614072	0.968344
	Schizophrenia	A4	Inverse variance weighted	184	0.0140947	0.0111528	0.206307	0.823978
	Schizophrenia	AAIC	Inverse variance weighted	184	0.00619949	0.0101506	0.541366	0.887841
	Schizophrenia	IFJa	Inverse variance weighted	184	0.00262344	0.0116739	0.822191	0.986106
	Schizophrenia	IFSa	Inverse variance weighted	184	0.0104886	0.0116633	0.368501	0.823978
	Schizophrenia	IFSp	Inverse variance weighted	184	0.0107975	0.0117406	0.357744	0.823978
	Schizophrenia	MBelt	Inverse variance weighted	184	0.00962072	0.0104037	0.355099	0.823978
	Schizophrenia	PCV	Inverse variance weighted	184	0.00171239	0.00995689	0.863453	0.986106
	Schizophrenia	PoI2	Inverse variance weighted	184	0.0162753	0.00867573	0.0606606	0.823978
	Schizophrenia	TA2	Inverse variance weighted	184	0.0187747	0.010784	0.0816867	0.823978
	Schizophrenia	TE1a	Inverse variance weighted	184	0.0101962	0.012093	0.399146	0.823978
	Schizophrenia	a32pr	Inverse variance weighted	184	-0.00400775	0.00957092	0.675405	0.984417
	Schizophrenia	p9-46v	Inverse variance weighted	184	-0.00480369	0.0114343	0.674404	0.984417
	Schizophrenia	44	Inverse variance weighted	184	0.000413029	0.011479	0.971297	0.99558
Subcortex	Schizophrenia	caudate	Inverse variance weighted	184	0.00390873	0.0116645	0.737552	0.986106
	Schizophrenia	hippocampus	Inverse variance weighted	184	0.00439364	0.0112563	0.696295	0.984417
	Schizophrenia	pallidum	Inverse variance weighted	184	0.0100584	0.0139685	0.471478	0.823978
	Schizophrenia	putamen	Inverse variance weighted	184	0.00811141	0.0115455	0.482328	0.823978
	Schizophrenia	thalamus	Inverse variance weighted	184	0.00111454	0.0115043	0.922821	0.99558
White matter tract	Schizophrenia	ar	Inverse variance weighted	184	-0.0165991	0.0132516	0.210348	0.823978
	Schizophrenia	atr	Inverse variance weighted	184	-0.0181764	0.0127355	0.153515	0.823978
	Schizophrenia	cgc	Inverse variance weighted	184	-0.0127511	0.0130288	0.327738	0.823978
	Schizophrenia	cgh	Inverse variance weighted	184	-0.0168238	0.0140227	0.230235	0.823978
	Schizophrenia	cst	Inverse variance weighted	184	-0.0156292	0.0131148	0.233372	0.823978
	Schizophrenia	fma	Inverse variance weighted	184	-0.00960052	0.0133289	0.471355	0.823978
	Schizophrenia	fmi	Inverse variance weighted	184	-0.0253527	0.01316	0.0540423	0.823978
	Schizophrenia	ifo	Inverse variance weighted	184	-0.0158815	0.0127822	0.214062	0.823978
	Schizophrenia	ilf	Inverse variance weighted	184	-0.0132708	0.0133149	0.318916	0.823978
	Schizophrenia	ml	Inverse variance weighted	184	-2.70542e-05	0.0140146	0.99846	0.99846
	Schizophrenia	ptr	Inverse variance weighted	184	-0.0147266	0.0127233	0.247091	0.823978
	Schizophrenia	slf	Inverse variance weighted	184	-0.0160096	0.0128536	0.212936	0.823978
	Schizophrenia	str	Inverse variance weighted	184	-0.0197691	0.0129939	0.128156	0.823978
	Schizophrenia	unc	Inverse variance weighted	184	-0.0104034	0.0127398	0.414154	0.823978
