## Supplemental Table 8 for "Grey and white matter micro-structure is associated with polygenic risk for schizophrenia"

### Sheet: Sheet1
Supplementary Table 8: MR results (neuroimaging phenotypes -> schizophrenia)
p value threshold for genetic instruments: p = 5*10-8
Region	Exposure	Outcome	Method	Nsnps	Beta	SE	p	p FDR
Global Cortex	global NDI	Schizophrenia	Inverse variance weighted	11	0.0493835	0.162226	0.760815	0.847487
Regional Cortex	24dd	Schizophrenia	Inverse variance weighted	12	-0.0453656	0.0683156	0.506653	0.756412
	44	Schizophrenia	Inverse variance weighted	13	0.00990734	0.0796152	0.900967	0.913829
	47l	Schizophrenia	Inverse variance weighted	11	-0.137257	0.0961621	0.153479	0.578142
	5mv	Schizophrenia	Inverse variance weighted	8	-0.0938645	0.0814559	0.249183	0.578142
	6r	Schizophrenia	Inverse variance weighted	13	-0.0386847	0.0572146	0.498956	0.756412
	7m	Schizophrenia	Inverse variance weighted	10	0.0989858	0.153732	0.519649	0.756412
	8C	Schizophrenia	Inverse variance weighted	6	0.0696197	0.106248	0.512303	0.756412
	9-46d	Schizophrenia	Inverse variance weighted	8	-0.0338291	0.108747	0.755739	0.847487
	9m	Schizophrenia	Inverse variance weighted	11	0.0769439	0.149876	0.607684	0.810245
	A4	Schizophrenia	Inverse variance weighted	24	-0.0551642	0.0515248	0.284335	0.578142
	AAIC	Schizophrenia	Inverse variance weighted	3	0.155466	0.127584	0.223019	0.578142
	IFJa	Schizophrenia	Inverse variance weighted	8	-0.12825	0.0571515	0.0248305	0.514888
	IFSa	Schizophrenia	Inverse variance weighted	9	-0.100539	0.0545562	0.0653515	0.578142
	IFSp	Schizophrenia	Inverse variance weighted	17	-0.0387939	0.0479878	0.418853	0.756412
	MBelt	Schizophrenia	Inverse variance weighted	7	-0.0106961	0.098846	0.913829	0.913829
	PCV	Schizophrenia	Inverse variance weighted	8	-0.122027	0.106452	0.251667	0.578142
	PoI2	Schizophrenia	Inverse variance weighted	8	-0.0986471	0.0728544	0.175726	0.578142
	TA2	Schizophrenia	Inverse variance weighted	15	-0.044101	0.0374073	0.238422	0.578142
	TE1a	Schizophrenia	Inverse variance weighted	11	-0.0239935	0.0724459	0.740499	0.847487
	a32pr	Schizophrenia	Inverse variance weighted	6	-0.0370105	0.215052	0.863359	0.908799
	p9-46v	Schizophrenia	Inverse variance weighted	9	0.0492143	0.119598	0.680709	0.847487
Subcortex	caudate	Schizophrenia	Inverse variance weighted	16	-0.113709	0.0744608	0.126736	0.578142
	pallidum	Schizophrenia	Inverse variance weighted	27	0.0113169	0.0470826	0.810049	0.875729
	putamen	Schizophrenia	Inverse variance weighted	24	0.0344476	0.0474738	0.468077	0.756412
	thalamus	Schizophrenia	Inverse variance weighted	17	-0.180258	0.0871548	0.0386166	0.514888
White matter tract	ar	Schizophrenia	Inverse variance weighted	29	-0.126402	0.0569194	0.0263705	0.514888
	atr	Schizophrenia	Inverse variance weighted	25	-0.0706177	0.0656719	0.282235	0.578142
	cgc	Schizophrenia	Inverse variance weighted	19	-0.0696389	0.0656871	0.289071	0.578142
	cgh	Schizophrenia	Inverse variance weighted	14	-0.0298924	0.0841069	0.722283	0.847487
	cst	Schizophrenia	Inverse variance weighted	16	-0.0319095	0.0524385	0.542847	0.756412
	fma	Schizophrenia	Inverse variance weighted	19	-0.0179507	0.0594614	0.762738	0.847487
	fmi	Schizophrenia	Inverse variance weighted	19	-0.108224	0.0822133	0.188046	0.578142
	ifo	Schizophrenia	Inverse variance weighted	25	-0.104036	0.0737721	0.15847	0.578142
	ilf	Schizophrenia	Inverse variance weighted	23	-0.0847654	0.0770465	0.271251	0.578142
	ml	Schizophrenia	Inverse variance weighted	9	-0.16112	0.117458	0.170149	0.578142
	ptr	Schizophrenia	Inverse variance weighted	19	-0.0646149	0.0688671	0.348113	0.663073
	slf	Schizophrenia	Inverse variance weighted	26	-0.129049	0.076184	0.0902813	0.578142
	str	Schizophrenia	Inverse variance weighted	23	-0.0328809	0.0547869	0.548399	0.756412
	unc	Schizophrenia	Inverse variance weighted	24	-0.124215	0.0798491	0.119799	0.578142
