## Supplemental Table 9 for "Grey and white matter micro-structure is associated with polygenic risk for schizophrenia"

### Sheet: Sheet1
Supplementary Table 9: MR results (neuroimaging phenotypes -> schizophrenia)
p value threshold for genetic instruments: p = 5*10-6
Region	Exposure	Outcome	Method	Nsnps	Beta	SE	p	p FDR	Egger intercept	SE Egger intercept	p Egger intercept	Q	Q df	Q pval
Global Cortex	global NDI	Schizophrenia	Inverse variance weighted	43	-0.0135651	0.0669421	0.839416	0.867614
Regional Cortex	24dd	Schizophrenia	Inverse variance weighted	46	-0.0292579	0.0468853	0.532607	0.811955
	44	Schizophrenia	Inverse variance weighted	40	-0.0263893	0.0649669	0.684599	0.820525
	47l	Schizophrenia	Inverse variance weighted	30	-0.128898	0.0629639	0.0406413	0.215268
	5mv	Schizophrenia	Inverse variance weighted	35	-0.130383	0.0567268	0.0215367	0.158715
	6r	Schizophrenia	Inverse variance weighted	49	-0.0682268	0.049259	0.166033	0.431813
	7m	Schizophrenia	Inverse variance weighted	31	0.109529	0.0838845	0.191648	0.431813
	8C	Schizophrenia	Inverse variance weighted	26	0.0471196	0.0740865	0.524772	0.811955
	9-46d	Schizophrenia	Inverse variance weighted	21	-0.00306692	0.0687818	0.964435	0.964435
	9m	Schizophrenia	Inverse variance weighted	34	-0.0462819	0.0887058	0.601847	0.813422
	A4	Schizophrenia	Inverse variance weighted	61	-0.0419426	0.0394747	0.288001	0.576002
	AAIC	Schizophrenia	Inverse variance weighted	32	-0.0212778	0.0682723	0.755298	0.83922
	IFJa	Schizophrenia	Inverse variance weighted	27	-0.069869	0.0613698	0.254916	0.536664
	IFSa	Schizophrenia	Inverse variance weighted	37	-0.0654516	0.0479356	0.172125	0.431813
	IFSp	Schizophrenia	Inverse variance weighted	46	-0.0531348	0.0377288	0.159032	0.431813
	MBelt	Schizophrenia	Inverse variance weighted	29	-0.120857	0.072037	0.0934033	0.339648
	PCV	Schizophrenia	Inverse variance weighted	32	-0.142141	0.0720238	0.0484354	0.215268
	PoI2	Schizophrenia	Inverse variance weighted	33	-0.0283198	0.0641341	0.658799	0.820525
	TA2	Schizophrenia	Inverse variance weighted	41	-0.0210019	0.0356791	0.556107	0.811955
	TE1a	Schizophrenia	Inverse variance weighted	31	-0.0193749	0.0498365	0.697447	0.820525
	a32pr	Schizophrenia	Inverse variance weighted	40	0.0426508	0.0660172	0.518243	0.811955
	p9-46v	Schizophrenia	Inverse variance weighted	40	-0.0122008	0.0627865	0.845923	0.867614
Subcortex	caudate	Schizophrenia	Inverse variance weighted	53	-0.0736185	0.0472094	0.118901	0.396335
	pallidum	Schizophrenia	Inverse variance weighted	64	-0.00854178	0.0335961	0.799303	0.864111
	putamen	Schizophrenia	Inverse variance weighted	55	0.0135073	0.0378359	0.721095	0.824108
	thalamus	Schizophrenia	Inverse variance weighted	71	-0.162673	0.0461603	0.000424955	0.0169982	-0.00525782	0.00653673	0.423957	200.371	70	1.67473e-14
	thalamus	Schizophrenia	MR Egger	71	-0.0427348	0.156128	0.78512		-0.00525782	0.00653673	0.423957	198.51	69	1.81163e-14
	thalamus	Schizophrenia	Weighted median	71	-0.1379	0.0454952	0.00243675		-0.00525782	0.00653673	0.423957
White matter tract	ar	Schizophrenia	Inverse variance weighted	68	-0.110508	0.0457363	0.0156831	0.156831
	atr	Schizophrenia	Inverse variance weighted	68	-0.0778838	0.0416419	0.0614393	0.245757
	cgc	Schizophrenia	Inverse variance weighted	60	-0.102164	0.0392265	0.00920183	0.153404
	cgh	Schizophrenia	Inverse variance weighted	55	-0.0273709	0.0568851	0.630402	0.813422
	cst	Schizophrenia	Inverse variance weighted	50	-0.0353755	0.0475834	0.457213	0.811955
	fma	Schizophrenia	Inverse variance weighted	63	0.0249185	0.0436817	0.568369	0.811955
	fmi	Schizophrenia	Inverse variance weighted	63	-0.12667	0.0501274	0.0115053	0.153404
	ifo	Schizophrenia	Inverse variance weighted	70	-0.0960639	0.0478118	0.0445148	0.215268
	ilf	Schizophrenia	Inverse variance weighted	71	-0.0647404	0.0498802	0.194316	0.431813
	ml	Schizophrenia	Inverse variance weighted	46	0.0254987	0.051174	0.618291	0.813422
	ptr	Schizophrenia	Inverse variance weighted	60	-0.0431707	0.0430046	0.315445	0.600848
	slf	Schizophrenia	Inverse variance weighted	70	-0.0688103	0.0505753	0.173656	0.431813
	str	Schizophrenia	Inverse variance weighted	67	-0.0235754	0.0365157	0.518523	0.811955
	unc	Schizophrenia	Inverse variance weighted	67	-0.105794	0.0468067	0.0238072	0.158715
