## Supplemental Table 10 for "Grey and white matter micro-structure is associated with polygenic risk for schizophrenia"

### Sheet: S4
Supplementary Table 10 : Sample Descriptives Cortex
				Age
Phenotype	N	Female	Male	Mean	SD	Min	Max
CT	29778	15534	14244	55	7.43	40	70
Vol	29778	15534	14244	55	7.43	40	70
SA	29777	15533	14244	55	7.43	40	70
IC	29676	15520	14156	54.98	7.42	40	70
LGI	27086	14224	12862	54.98	7.43	40	70
FA	28232	14793	13439	54.97	7.41	40	70
MD	28165	14756	13409	54.98	7.41	40	70
NDI	27632	14471	13161	54.98	7.41	40	70
ODI	27658	14483	13175	54.98	7.41	40	70
CT: cortical thickness, Vol: grey matter volume, SA: surface area, IC: intrinsic curvature, LGI: local gyrification index, FA: fractional anisotropy, MD: mean diffusivity, NDI: neurite density index, ODI: orientation dispersion index, SD: standard deviation
