## Supplemental Table 11 for "Grey and white matter micro-structure is associated with polygenic risk for schizophrenia"

### Sheet: S5
Supplementary Table 11 : Sample Descriptives Subcortex
					Age
Phenotype	Structure	N	Female	Male	Mean	SD	Min	Max
Vol	Accumbens	29878	15585	14293	55	7.43	40	70
	Amygdala	29877	15585	14292	55	7.43	40	70
	Caudate	29854	15577	14277	55	7.43	40	70
	Hippocampus	29878	15585	14293	55	7.43	40	70
	Pallidum	29875	15584	14291	55	7.43	40	70
	Putamen	29867	15581	14286	55	7.43	40	70
	Thalamus	29876	15584	14292	55	7.43	40	70
FA	Accumbens	28215	14785	13430	54.97	7.41	40	70
	Amygdala	28231	14791	13440	54.97	7.41	40	70
	Caudate	28202	14783	13419	54.97	7.41	40	70
	Hippocampus	28238	14794	13444	54.97	7.41	40	70
	Pallidum	28192	14761	13431	54.97	7.41	40	70
	Putamen	28211	14786	13425	54.97	7.41	40	70
	Thalamus	28229	14788	13441	54.97	7.41	40	70
MD	Accumbens	28016	14726	13290	54.94	7.4	40	70
	Amygdala	28056	14731	13325	54.95	7.41	40	70
	Caudate	28154	14755	13399	54.97	7.41	40	70
	Hippocampus	28095	14743	13352	54.95	7.4	40	70
	Pallidum	28010	14681	13329	54.94	7.41	40	70
	Putamen	27664	14547	13117	54.84	7.39	40	70
	Thalamus	28106	14747	13359	54.96	7.41	40	70
NDI	Accumbens	27592	14459	13133	54.97	7.41	40	70
	Amygdala	27590	14465	13125	54.97	7.41	40	70
	Caudate	27621	14462	13159	54.98	7.41	40	70
	Hippocampus	27638	14476	13162	54.98	7.41	40	70
	Pallidum	27635	14471	13164	54.98	7.41	40	70
	Putamen	27594	14454	13140	54.97	7.41	40	70
	Thalamus	27627	14466	13161	54.98	7.41	40	70
ODI	Accumbens	27637	14479	13158	54.98	7.41	40	70
	Amygdala	27657	14483	13174	54.98	7.41	40	70
	Caudate	27646	14480	13166	54.98	7.41	40	70
	Hippocampus	27658	14483	13175	54.98	7.41	40	70
	Pallidum	27656	14483	13173	54.99	7.41	40	70
	Putamen	27657	14483	13174	54.98	7.41	40	70
	Thalamus	27600	14477	13123	54.97	7.41	40	70
Vol: grey matter volume, FA: fractional anisotropy, MD: mean diffusivity, NDI: neurite density index, ODI: orientation dispersion index, SD: standard deviation
