## Supplemental Table 12 for "Grey and white matter micro-structure is associated with polygenic risk for schizophrenia"

### Sheet: Sheet1
Supplementary Table 12 : Sample Descriptives white matter tracts
			Age
Phenotype	Tract	Name	N	Female	Male	Mean	SD	Min	Max
FA	ar	Acoustic radiation	28345	14850	13495	54.98	7.41	40	70
	atr	Anterior thalamic radiation	28341	14848	13493	54.98	7.41	40	70
	cgc	Cingulate gyrus part of cingulum	28344	14849	13495	54.98	7.41	40	70
	cgh	Parahippocampal part of cingulum	28346	14850	13496	54.98	7.41	40	70
	cst	Corticospinal tract	28327	14836	13491	54.98	7.41	40	70
	fma	Forceps major	28332	14845	13487	54.98	7.41	40	70
	fmi	Forceps minor	28343	14849	13494	54.98	7.41	40	70
	ifo	Inferior fronto-occipital fasciculus	28334	14845	13489	54.98	7.41	40	70
	ilf	Inferior longitudinal fasciculus	28341	14849	13492	54.98	7.41	40	70
	mcp	Middle cerebellar peduncle	27987	14747	13240	54.96	7.41	40	70
	ml	Medial lemniscus	28336	14848	13488	54.98	7.41	40	70
	ptr	Posterior thalamic radiation	28330	14848	13482	54.98	7.41	40	70
	slf	Superior longitudinal fasciculus	28345	14850	13495	54.98	7.41	40	70
	str	Superior thalamic radiation	28342	14847	13495	54.98	7.41	40	70
	unc	Uncinate fasciculus	28346	14850	13496	54.98	7.41	40	70
MD	ar	Acoustic radiation	28332	14846	13486	54.98	7.41	40	70
	atr	Anterior thalamic radiation	28339	14846	13493	54.98	7.41	40	70
	cgc	Cingulate gyrus part of cingulum	28328	14846	13482	54.97	7.41	40	70
	cgh	Parahippocampal part of cingulum	28335	14849	13486	54.97	7.41	40	70
	cst	Corticospinal tract	28342	14847	13495	54.98	7.41	40	70
	fma	Forceps major	28345	14850	13495	54.98	7.41	40	70
	fmi	Forceps minor	28346	14850	13496	54.98	7.41	40	70
	ifo	Inferior fronto-occipital fasciculus	28345	14850	13495	54.98	7.41	40	70
	ilf	Inferior longitudinal fasciculus	28345	14850	13495	54.98	7.41	40	70
	mcp	Middle cerebellar peduncle	28327	14846	13481	54.97	7.41	40	70
	ml	Medial lemniscus	28345	14849	13496	54.98	7.41	40	70
	ptr	Posterior thalamic radiation	28342	14849	13493	54.98	7.41	40	70
	slf	Superior longitudinal fasciculus	28342	14847	13495	54.98	7.41	40	70
	str	Superior thalamic radiation	28336	14846	13490	54.98	7.41	40	70
	unc	Uncinate fasciculus	28342	14849	13493	54.98	7.41	40	70
NDI	ar	Acoustic radiation	28332	14843	13489	54.98	7.41	40	70
	atr	Anterior thalamic radiation	28330	14842	13488	54.98	7.41	40	70
	cgc	Cingulate gyrus part of cingulum	28334	14844	13490	54.98	7.41	40	70
	cgh	Parahippocampal part of cingulum	28337	14846	13491	54.98	7.41	40	70
	cst	Corticospinal tract	28330	14842	13488	54.98	7.41	40	70
	fma	Forceps major	28329	14842	13487	54.98	7.41	40	70
	fmi	Forceps minor	28326	14837	13489	54.98	7.41	40	70
	ifo	Inferior fronto-occipital fasciculus	28335	14844	13491	54.98	7.41	40	70
	ilf	Inferior longitudinal fasciculus	28333	14843	13490	54.98	7.41	40	70
	mcp	Middle cerebellar peduncle	28247	14821	13426	54.97	7.41	40	70
	ml	Medial lemniscus	28324	14839	13485	54.97	7.41	40	70
	ptr	Posterior thalamic radiation	28328	14842	13486	54.98	7.41	40	70
	slf	Superior longitudinal fasciculus	28331	14843	13488	54.98	7.41	40	70
	str	Superior thalamic radiation	28328	14841	13487	54.98	7.41	40	70
	unc	Uncinate fasciculus	28335	14844	13491	54.98	7.41	40	70
ODI	ar	Acoustic radiation	28342	14849	13493	54.98	7.41	40	70
	atr	Anterior thalamic radiation	28344	14848	13496	54.98	7.41	40	70
	cgc	Cingulate gyrus part of cingulum	28343	14849	13494	54.98	7.41	40	70
	cgh	Parahippocampal part of cingulum	28339	14847	13492	54.98	7.41	40	70
	cst	Corticospinal tract	28334	14840	13494	54.98	7.41	40	70
	fma	Forceps major	28339	14849	13490	54.98	7.41	40	70
	fmi	Forceps minor	28344	14849	13495	54.98	7.41	40	70
	ifo	Inferior fronto-occipital fasciculus	28331	14845	13486	54.97	7.41	40	70
	ilf	Inferior longitudinal fasciculus	28346	14850	13496	54.98	7.41	40	70
	mcp	Middle cerebellar peduncle	28219	14808	13411	54.97	7.41	40	70
	ml	Medial lemniscus	28343	14849	13494	54.98	7.41	40	70
	ptr	Posterior thalamic radiation	28334	14848	13486	54.97	7.41	40	70
	slf	Superior longitudinal fasciculus	28346	14850	13496	54.98	7.41	40	70
	str	Superior thalamic radiation	28344	14848	13496	54.98	7.41	40	70
	unc	Uncinate fasciculus	28346	14850	13496	54.98	7.41	40	70
FA: fractional anisotropy, MD: mean diffusivity, NDI: neurite density index, ODI: orientation dispersion index, SD: standard deviation
