## Supplemental Table 13 for "Grey and white matter micro-structure is associated with polygenic risk for schizophrenia"

### Sheet: S6
Supplementary Table 13 : Results for PRS-SCZ on global cortical structure
Phenotype	PRS	beta	SE	t statistic	R2	p	p FDR
CT	0.0001	-0.0010841	0.0039529	-0.2743	3.8222e-06	0.78389	1
CT	0.001	0.00037456	0.0039602	0.0946	-9.9357e-05	0.92465	1
CT	0.01	0.0013495	0.003979	0.3392	6.5816e-05	0.73449	1
CT	0.1	-0.00051589	0.0040186	-0.1284	-8.7615e-05	0.89785	1
CT	0.25	0.00079639	0.004027	0.1978	-5.2378e-05	0.84323	1
CT	0.5	0.00147	0.0040293	0.3648	9.3949e-05	0.71523	1
CT	0.75	0.0015986	0.0040301	0.3967	0.00013148	0.69161	1
CT	1	0.0016549	0.0040299	0.4106	0.00014906	0.68133	1
FA	0.0001	-0.01018	0.0033435	-3.0448	0.0094089	0.0023297	0.13589
FA	0.001	-0.012562	0.0033497	-3.7503	0.014495	0.00017678	0.015468
FA	0.01	-0.009276	0.003366	-2.7558	0.0076317	0.0058568	0.17081
FA	0.1	-0.0049137	0.0033991	-1.4456	0.001791	0.1483	1
FA	0.25	-0.0021214	0.0034064	-0.6228	-2.0666e-05	0.53344	1
FA	0.5	-0.0015161	0.003408	-0.4449	-0.0002153	0.65642	1
FA	0.75	-0.0019825	0.0034086	-0.5816	-7.3397e-05	0.56083	1
FA	1	-0.0019911	0.0034084	-0.5842	-7.1658e-05	0.55912	1
IC	0.0001	0.0061896	0.0036613	1.6905	0.0035452	0.090932	1
IC	0.001	0.0048439	0.0036681	1.3205	0.0020556	0.18666	1
IC	0.01	0.0029987	0.0036855	0.8136	0.00060908	0.41585	1
IC	0.1	0.0018654	0.0037223	0.5011	5.9679e-05	0.61628	1
IC	0.25	0.0014955	0.0037301	0.4009	-6.1174e-05	0.68847	1
IC	0.5	0.0017032	0.0037322	0.4564	2.3468e-06	0.64814	1
IC	0.75	0.0022419	0.0037329	0.6006	0.0002062	0.54812	1
IC	1	0.0023225	0.0037327	0.6222	0.00024153	0.53381	1
LGI	0.0001	0.01106	0.0040086	2.7591	0.011982	0.0057988	0.17081
LGI	0.001	0.012681	0.0040159	3.1577	0.015759	0.0015913	0.11139
LGI	0.01	0.0078309	0.0040362	1.9402	0.0058182	0.052363	0.63193
LGI	0.1	0.0049808	0.0040764	1.2219	0.0021798	0.22176	1
LGI	0.25	0.0038395	0.0040846	0.94	0.0012035	0.34722	1
LGI	0.5	0.0050606	0.004087	1.2382	0.0022442	0.21564	1
LGI	0.75	0.0053674	0.0040879	1.313	0.0025498	0.18919	1
LGI	1	0.0053451	0.0040877	1.3076	0.0025272	0.19101	1
MD	0.0001	0.0069919	0.0031769	2.2009	0.0044111	0.02775	0.42349
MD	0.001	0.0065213	0.0031829	2.0489	0.0037648	0.040479	0.54488
MD	0.01	0.0075482	0.0031981	2.3602	0.0051373	0.018269	0.33651
MD	0.1	0.0040444	0.0032295	1.2523	0.0011334	0.21046	1
MD	0.25	0.00070825	0.0032365	0.2188	-0.00038819	0.82678	1
MD	0.5	-6.9919e-05	0.0032381	-0.0216	-0.00043557	0.98277	1
MD	0.75	-0.00029569	0.0032386	-0.0913	-0.00042785	0.92726	1
MD	1	-0.00032101	0.0032385	-0.0991	-0.00042632	0.92104	1
NDI	0.0001	-0.019526	0.0037416	-5.2188	0.036447	1.8077e-07	3.1632e-05
NDI	0.001	-0.023894	0.0037485	-6.3744	0.054532	1.8517e-10	6.4807e-08
NDI	0.01	-0.017942	0.0037673	-4.7626	0.0303	1.916e-06	0.00022351
NDI	0.1	-0.010779	0.0038048	-2.8332	0.010504	0.0046108	0.17081
NDI	0.25	-0.0079667	0.0038129	-2.0894	0.0055571	0.036675	0.51342
NDI	0.5	-0.008828	0.0038147	-2.3142	0.0068944	0.020661	0.36154
NDI	0.75	-0.0091603	0.0038154	-2.4009	0.0074461	0.016359	0.32522
NDI	1	-0.0091287	0.0038152	-2.3927	0.0073934	0.016727	0.32522
ODI	0.0001	0.0049746	0.0036382	1.3673	0.0020835	0.17153	1
ODI	0.001	0.0049728	0.0036454	1.3641	0.002072	0.17253	1
ODI	0.01	0.0047349	0.003663	1.2926	0.001822	0.19615	1
ODI	0.1	0.0028447	0.003699	0.769	0.00041111	0.44187	1
ODI	0.25	0.0016437	0.0037068	0.4434	-0.00010493	0.65745	1
ODI	0.5	-0.00029494	0.0037086	-0.0795	-0.00035215	0.93661	1
ODI	0.75	2.9919e-05	0.0037093	0.0081	-0.00035992	0.99356	1
ODI	1	-6.3181e-05	0.003709	-0.017	-0.00035988	0.98641	1
SA	0.0001	0.0075344	0.0033124	2.2746	0.0052739	0.022931	0.38216
SA	0.001	0.0028419	0.0033186	0.8563	0.00042013	0.39181	1
SA	0.01	-0.0024241	0.0033344	-0.727	0.00019609	0.46722	1
SA	0.1	-0.0094575	0.0033673	-2.8086	0.0082408	0.004977	0.17081
SA	0.25	-0.0099103	0.0033744	-2.9369	0.0090463	0.0033161	0.1658
SA	0.5	-0.008662	0.0033763	-2.5655	0.0068128	0.010305	0.25761
SA	0.75	-0.0081969	0.003377	-2.4273	0.0060582	0.015216	0.32522
SA	1	-0.0081413	0.0033768	-2.4109	0.005972	0.015915	0.32522
Vol	0.0001	0.0071914	0.0032923	2.1843	0.0047608	0.028945	0.42349
Vol	0.001	0.0030577	0.0032985	0.927	0.0005412	0.35394	1
Vol	0.01	-0.0017331	0.0033142	-0.5229	-9.0825e-05	0.60103	1
Vol	0.1	-0.009302	0.0033469	-2.7793	0.0079464	0.0054497	0.17081
Vol	0.25	-0.0090354	0.003354	-2.6939	0.0074431	0.0070631	0.19015
Vol	0.5	-0.0073259	0.0033559	-2.183	0.0047552	0.029041	0.42349
Vol	0.75	-0.0067725	0.0033566	-2.0177	0.004006	0.043632	0.56556
Vol	1	-0.0066982	0.0033564	-1.9956	0.0039105	0.045979	0.57471
CT: cortical thickness, FA: fractional anisotropy, IC: intrinsic curvature, LGI: local gyrification index, MD: mean diffusivity, NDI: neurite density index, ODI: orientation dispersion index, SA: surface area, Vol: grey matter volume, PRS: polygenic risk score, SE: standard error, p: uncorrected, p FDR: false discovery rate corrected, R2: estimate of variance explained by PRS in %. Significant re…
