## Supplemental Table 16 for "Grey and white matter micro-structure is associated with polygenic risk for schizophrenia"

### Sheet: S9
Supplementary Table 16: Regions reaching significance in at least two univariate metrics
Region	Area	Frequency	NDI	ODI	FA	MD	LGI	Vol	SA	IC
10v	anterior cingulate and medial prefrontal cortex	2			x	x
9m	anterior cingulate and medial prefrontal cortex	3	x				x			x
a24	anterior cingulate and medial prefrontal cortex	2	x		x
a24pr	anterior cingulate and medial prefrontal cortex	2		x	x
a32pr	anterior cingulate and medial prefrontal cortex	3	x			x	x
d32	anterior cingulate and medial prefrontal cortex	2					x		x
p24	anterior cingulate and medial prefrontal cortex	2			x		x
pOFC	anterior cingulate and medial prefrontal cortex	2	x				x
A4	association auditory cortex	2	x			x
A5	association auditory cortex	3	x		x	x
STSda	association auditory cortex	3	x		x	x
STSdp	association auditory cortex	3	x		x	x
STSva	association auditory cortex	2	x			x
STSvp	association auditory cortex	3	x		x	x
TA2	association auditory cortex	3	x			x	x
V3A	dorsal stream	3	x			x	x
V6A	dorsal stream	3	x	x		x
46	dorsolateral prefrontal cortex	2	x		x
8Av	dorsolateral prefrontal cortex	2	x		x
9.46d	dorsolateral prefrontal cortex	3	x		x	x
9a	dorsolateral prefrontal cortex	2	x		x
a9.46v	dorsolateral prefrontal cortex	4	x	x	x	x
PFcm	early auditory cortex	5	x		x	x		x	x
RI	early auditory cortex	4	x		x	x				x
1	early somatosensory and motor cortex	2	x							x
4	early somatosensory and motor cortex	2	x							x
V2	early visual cortex	2	x				x
V3	early visual cortex	3	x			x	x
V4	early visual cortex	3	x		x		x
44	inferior frontal cortex	3	x		x	x
45	inferior frontal cortex	4	x		x	x	x
47l	inferior frontal cortex	3	x			x	x
a47r	inferior frontal cortex	4	x		x	x	x
IFJp	inferior frontal cortex	3	x		x	x
IFSa	inferior frontal cortex	3	x		x	x
IFSp	inferior frontal cortex	3	x		x	x
p47r	inferior frontal cortex	3	x			x	x
IP1	inferior parietal cortex	2	x				x
IP2	inferior parietal cortex	3	x			x	x
PF	inferior parietal cortex	2	x		x
PFm	inferior parietal cortex	2	x				x
PFop	inferior parietal cortex	3	x		x	x
PFt	inferior parietal cortex	2	x		x
PGi	inferior parietal cortex	2	x				x
PGp	inferior parietal cortex	3	x			x	x
PGs	inferior parietal cortex	2	x				x
AAIC	insular and frontal opercular cortex	5	x	x	x	x	x
AVI	insular and frontal opercular cortex	4	x			x	x			x
FOP2	insular and frontal opercular cortex	3	x			x	x
FOP3	insular and frontal opercular cortex	4	x		x	x	x
FOP4	insular and frontal opercular cortex	2	x				x
FOP5	insular and frontal opercular cortex	2				x	x
MI	insular and frontal opercular cortex	2				x	x
PI	insular and frontal opercular cortex	2				x	x
Pir	insular and frontal opercular cortex	3			x	x	x
PoI1	insular and frontal opercular cortex	3	x			x	x
PoI2	insular and frontal opercular cortex	3	x			x	x
PHT	lateral temporal cortex	3	x	x	x
TE1a	lateral temporal cortex	3	x		x	x
TE1m	lateral temporal cortex	2	x			x
TE1p	lateral temporal cortex	2	x		x
TE2a	lateral temporal cortex	4	x	x	x	x
TE2p	lateral temporal cortex	2	x		x
TGd	lateral temporal cortex	3	x		x	x
TGv	lateral temporal cortex	2	x			x
H	medial temporal cortex	2				x	x
PHA2	medial temporal cortex	2	x				x
PHA3	medial temporal cortex	2	x				x
PreS	medial temporal cortex	5	x	x	x	x	x
TF	medial temporal cortex	2	x		x
FST	MT+ Complex and Neighbouring Visual Areas	3	x		x		x
LO1	MT+ Complex and Neighbouring Visual Areas	2	x				x
LO2	MT+ Complex and Neighbouring Visual Areas	2	x				x
MST	MT+ Complex and Neighbouring Visual Areas	2	x				x
MT	MT+ Complex and Neighbouring Visual Areas	2	x				x
PH	MT+ Complex and Neighbouring Visual Areas	4	x	x	x		x
V3CD	MT+ Complex and Neighbouring Visual Areas	2				x	x
V4t	MT+ Complex and Neighbouring Visual Areas	2	x				x
10d	orbital and polar frontal cortex	3	x		x	x
10pp	orbital and polar frontal cortex	4	x		x	x	x
11l	orbital and polar frontal cortex	3	x		x	x
13l	orbital and polar frontal cortex	3	x		x	x
47m	orbital and polar frontal cortex	4	x	x	x	x
47s	orbital and polar frontal cortex	2	x		x
a10p	orbital and polar frontal cortex	5	x	x	x	x	x
OFC	orbital and polar frontal cortex	3	x		x		x
p10p	orbital and polar frontal cortex	3	x		x	x
31a	posterior cingulate cortex	2	x				x
31pd	posterior cingulate cortex	2	x		x
DVT	posterior cingulate cortex	2	x			x
PCV	posterior cingulate cortex	2	x		x
ProS	posterior cingulate cortex	3	x			x	x
RSC	posterior cingulate cortex	3	x			x	x
43	posterior opercular cortex	2	x			x
FOP1	posterior opercular cortex	2	x				x
OP1	posterior opercular cortex	4	x		x	x				x
OP2.3	posterior opercular cortex	3	x		x	x
6a	premotor cortex	2	x				x
6r	premotor cortex	3	x		x	x
FEF	premotor cortex	3	x		x					x
PEF	premotor cortex	3	x		x	x
5m	sensori-motor associated paracentral lobular and mid cingulate cortex	2	x							x
6ma	sensori-motor associated paracentral lobular and mid cingulate cortex	2					x			x
6mp	sensori-motor associated paracentral lobular and mid cingulate cortex	2	x							x
PSL	sensory "bridge" regions of the temporal-parietal-occipital junction	3	x		x	x
TPOJ1	sensory "bridge" regions of the temporal-parietal-occipital junction	2	x			x
TPOJ3	sensory "bridge" regions of the temporal-parietal-occipital junction	4	x		x	x	x
7Am	superior parietal and IPS cortex	2	x				x
7PC	superior parietal and IPS cortex	3	x		x		x
7PL	superior parietal and IPS cortex	3	x			x	x
AIP	superior parietal and IPS cortex	2	x				x
LIPd	superior parietal and IPS cortex	2	x				x
LIPv	superior parietal and IPS cortex	3	x		x		x
MIP	superior parietal and IPS cortex	2	x				x
VIP	superior parietal and IPS cortex	3	x			x	x
FFC	ventral stream	4	x		x	x	x
PIT	ventral stream	5	x		x	x	x			x
V8	ventral stream	4	x		x	x	x
VMV1	ventral stream	4	x		x	x	x
VMV2	ventral stream	3	x		x		x
VMV3	ventral stream	3	x		x		x
VVC	ventral stream	5	x	x	x	x	x
NDI: neurite density index, ODI: orientation dispersion index, FA: fractional anisotropy, MD: mean diffusivity, LGI: local gyrification index, Vol: grey matter volume, SA: surface area, IC: intrinsic curvature, Frequency: number of phenotypes showing a significant association with polygenic risk score in this region, x: significant after FDR correction (p FDR < 0.05).
