## Supplemental Table 17 for "Grey and white matter micro-structure is associated with polygenic risk for schizophrenia"

### Sheet: S10
Supplementary Table 17: Results for PRS subcortex association (FA, MD, Vol, NDI, ODI)
		Fractional Anisotropy						Mean Diffusivity						Grey Matter Volume						Neurite density index						Orientation dispersion index
Structure	PRS	beta	SE	t statistic	R2	p	p FDR	beta	SE	t statistic	R2	p	p FDR	beta	SE	t statistic	R2	p	p FDR	beta	SE	t statistic	R2	p	p FDR	beta	SE	t statistic	R2	p	p FDR
Accumbens	0.0001	0.0089336	0.0041417	2.157	0.0078614	0.031011	0.19296	-0.0055717	0.003411	-1.6334	0.0023198	0.10239	0.13652	-0.0044907	0.0034253	-1.311	0.0014569	0.18985	0.28782	-0.0048322	0.0035745	-1.3518	0.0015196	0.17643	0.38	-0.0083346	0.004045	-2.0605	0.0062889	0.039355	0.20035
Accumbens	0.001	0.0021661	0.0041497	0.522	0.00039844	0.60168	0.7169	-0.0039619	0.0034166	-1.1596	0.00093949	0.24622	0.29795	-0.0019474	0.0034316	-0.5675	-5.6223e-05	0.57039	0.72595	-0.0079551	0.0035804	-2.2219	0.0048358	0.026296	0.081809	-0.0065823	0.0040531	-1.624	0.0038157	0.10437	0.38966
Accumbens	0.01	0.005754	0.0041699	1.3799	0.0031777	0.16763	0.40814	-0.0021511	0.0034329	-0.6266	-4.3612e-05	0.53092	0.57176	-0.0021274	0.0034481	-0.617	9.4547e-06	0.53724	0.69966	-0.0042243	0.0035967	-1.1745	0.001034	0.24021	0.49821	-0.0074793	0.0040721	-1.8367	0.0049574	0.066259	0.28816
Accumbens	0.1	0.0050396	0.0042102	1.197	0.0023756	0.23131	0.49226	0.0058632	0.0034668	1.6913	0.002502	0.09079	0.12401	-0.005379	0.0034824	-1.5446	0.0021633	0.12244	0.21428	-0.0014829	0.003632	-0.4083	-0.00026477	0.68306	0.83753	-0.00309	0.0041121	-0.7515	0.00063748	0.45239	0.70518
Accumbens	0.25	0.0042344	0.0042193	1.0036	0.0016495	0.31558	0.53175	0.0060292	0.0034749	1.7351	0.00266	0.082737	0.12006	-0.0045721	0.0034898	-1.3101	0.0014447	0.19017	0.28782	-0.0014089	0.0036393	-0.3871	-0.00027619	0.69866	0.83753	-0.0017181	0.004121	-0.4169	2.3785e-05	0.67674	0.71659
Accumbens	0.5	0.0040748	0.0042214	0.9653	0.0015218	0.33442	0.53175	0.0064677	0.0034767	1.8603	0.0031253	0.06285	0.095125	-0.0059105	0.0034917	-1.6927	0.0026931	0.090515	0.17479	-0.0022062	0.0036409	-0.6059	-4.3876e-05	0.54456	0.74534	-0.0023194	0.0041231	-0.5625	0.00025619	0.57375	0.71659
Accumbens	0.75	0.0040942	0.0042221	0.9697	0.0015354	0.3322	0.53175	0.0059889	0.003477	1.7224	0.0026269	0.084997	0.12006	-0.005635	0.0034924	-1.6135	0.0024095	0.10664	0.19906	-0.0024871	0.0036414	-0.683	5.7971e-05	0.4946	0.72888	-0.0027775	0.0041239	-0.6735	0.00046608	0.50062	0.70518
Accumbens	1	0.0042028	0.0042219	0.9955	0.0016226	0.31951	0.53175	0.005974	0.0034768	1.7182	0.0026135	0.085758	0.12006	-0.0054578	0.0034922	-1.5629	0.0022342	0.11809	0.21333	-0.0025732	0.0036411	-0.7067	6.9271e-05	0.47976	0.72612	-0.0028424	0.0041236	-0.6893	0.00049974	0.49063	0.70518
Amygdala	0.0001	-0.0033522	0.0037446	-0.8952	0.00077229	0.37068	0.54626	0.0094907	0.0035654	2.6619	0.0075076	0.007772	0.019783	0.0011504	0.0031908	0.3605	-0.00029933	0.71844	0.80747	0.00037815	0.0032503	0.1163	-0.00042799	0.90738	0.96009	0.0025157	0.0039808	0.632	0.00030296	0.52741	0.70518
Amygdala	0.001	-0.0045036	0.0037514	-1.2005	0.0016427	0.22995	0.49226	0.0092152	0.0035721	2.5798	0.0070307	0.0098882	0.023073	0.0028523	0.0031967	0.8923	0.00032532	0.37225	0.52115	-0.0016678	0.0032571	-0.512	-0.00017227	0.60863	0.79263	0.002131	0.0039885	0.5343	0.00013884	0.59314	0.71659
Amygdala	0.01	-0.0043612	0.0037698	-1.1569	0.0015082	0.24733	0.49466	0.0114	0.0035905	3.1749	0.01085	0.0014994	0.0084839	0.0045163	0.003212	1.4061	0.0014067	0.15971	0.25553	-0.0010451	0.0032738	-0.3192	-0.00033631	0.74956	0.85664	0.0020334	0.0040081	0.5073	7.9229e-05	0.61193	0.71659
Amygdala	0.1	-0.0031955	0.0038066	-0.8394	0.00064534	0.40122	0.56218	0.012753	0.0036264	3.5167	0.013404	0.00043724	0.0061214	0.0016804	0.0032441	0.518	-0.00015713	0.60446	0.73587	0.0034241	0.0033064	1.0356	0.00066954	0.3004	0.54266	0.0026444	0.0040475	0.6534	0.00034452	0.51353	0.70518
Amygdala	0.25	-0.0025428	0.0038147	-0.6666	0.00028589	0.50504	0.62849	0.009768	0.0036352	2.6871	0.0076623	0.0072096	0.019783	0.00039229	0.003251	0.1207	-0.00040448	0.90395	0.94715	0.0036439	0.0033132	1.0998	0.00081158	0.27142	0.52411	0.0033486	0.0040559	0.8256	0.00070194	0.40902	0.70518
Amygdala	0.5	-0.0040327	0.0038164	-1.0567	0.0012058	0.29067	0.53175	0.011489	0.0036373	3.1586	0.010735	0.0015861	0.0084839	-3.1817e-05	0.0032528	-0.0098	-0.00040199	0.9922	0.9922	0.0025207	0.0033153	0.7603	0.00015715	0.44707	0.72608	0.0039314	0.0040577	0.9689	0.0010902	0.33261	0.70518
Amygdala	0.75	-0.0038577	0.0038171	-1.0106	0.0010764	0.3122	0.53175	0.011241	0.0036376	3.0903	0.010242	0.0020002	0.0084839	0.00035411	0.0032534	0.1088	-0.00038935	0.91333	0.94715	0.001948	0.003316	0.5875	-8.4277e-05	0.5569	0.74534	0.0038389	0.0040585	0.9459	0.0010245	0.34421	0.70518
Amygdala	1	-0.0038576	0.0038169	-1.0107	0.0010756	0.31218	0.53175	0.011177	0.0036374	3.0729	0.010139	0.002121	0.0084839	0.00042021	0.0032532	0.1292	-0.00040305	0.89722	0.94715	0.0019517	0.0033158	0.5886	-8.531e-05	0.55612	0.74534	0.0039608	0.0040582	0.976	0.0010941	0.32907	0.70518
Caudate	0.0001	-0.0022184	0.0026552	-0.8355	3.7201e-06	0.40343	0.56218	-0.0017378	0.0018492	-0.9398	-3.1751e-06	0.34733	0.38901	0.010199	0.0035675	2.8588	0.0098763	0.0042538	0.026468	-0.0126	0.0040543	-3.1077	0.014607	0.0018862	0.010138	-0.0049764	0.0023893	-2.0828	0.0012267	0.037274	0.20035
Caudate	0.001	-0.0046423	0.0026601	-1.7452	0.0010475	0.08096	0.26669	-0.001676	0.0018527	-0.9046	-1.3148e-05	0.36569	0.40154	0.01211	0.0035736	3.3886	0.014007	0.0007029	0.0056232	-0.015848	0.0040619	-3.9016	0.023147	9.5671e-05	0.0013394	-0.0043872	0.0023942	-1.8324	0.00086679	0.066895	0.28816
Caudate	0.01	-0.0021108	0.0026738	-0.7894	-5.5485e-05	0.42986	0.57315	0.00087865	0.0018618	0.4719	-0.00013642	0.63697	0.67303	0.0089492	0.0035906	2.4924	0.0074335	0.012691	0.054668	-0.007757	0.0040823	-1.9002	0.0053076	0.057416	0.1398	-0.0036448	0.0024056	-1.5151	0.00049749	0.12975	0.43102
Caudate	0.1	-0.0024848	0.0027004	-0.9201	7.3471e-05	0.35751	0.54109	0.0036178	0.0018801	1.9242	0.00057204	0.054334	0.08452	0.0070805	0.0036264	1.9525	0.0044371	0.050882	0.11873	-0.0045656	0.004123	-1.1073	0.0016603	0.26816	0.52411	0.0010647	0.0024294	0.4383	-0.00022982	0.66119	0.71659
Caudate	0.25	-0.0025724	0.0027063	-0.9505	9.4103e-05	0.34184	0.53175	0.0044494	0.0018845	2.361	0.00095185	0.018228	0.040831	0.0041979	0.0036344	1.155	0.0013458	0.24808	0.36559	-0.0034379	0.0041315	-0.8321	0.00083029	0.40534	0.68785	0.0023002	0.0024344	0.9449	9.4868e-06	0.34473	0.70518
Caudate	0.5	-0.0016788	0.0027077	-0.62	-0.00014016	0.53527	0.65163	0.0042436	0.0018853	2.2509	0.00083912	0.024398	0.05101	0.00115	0.0036363	0.3163	-0.00018947	0.75181	0.82551	-0.0024153	0.0041335	-0.5843	0.00030245	0.559	0.74534	0.0020208	0.0024357	0.8297	-4.1565e-05	0.40673	0.70518
Caudate	0.75	-0.0018493	0.0027081	-0.6829	-0.00010181	0.4947	0.62849	0.0038389	0.0018856	2.0359	0.00066199	0.041764	0.068787	0.0016663	0.003637	0.4582	-5.6552e-05	0.64684	0.75465	-0.0030086	0.0041342	-0.7278	0.00059265	0.46677	0.72608	0.0016857	0.0024361	0.692	-0.00011182	0.48897	0.70518
Caudate	1	-0.0018767	0.002708	-0.693	-9.5454e-05	0.4883	0.62849	0.0038566	0.0018855	2.0454	0.0006592	0.040821	0.068787	0.0017973	0.0036369	0.4942	-1.3791e-05	0.62117	0.74012	-0.0030642	0.0041339	-0.7412	0.0006218	0.45856	0.72608	0.0016797	0.002436	0.6895	-0.00013473	0.49049	0.70518
Hippocampus	0.0001	-0.0063774	0.0033118	-1.9257	0.0036375	0.05415	0.25468	0.0072465	0.0034715	2.0875	0.0048354	0.036852	0.066571	-0.0018106	0.0033843	-0.535	-5.9842e-05	0.59265	0.73587	-0.0079524	0.0031372	-2.5349	0.0055017	0.011252	0.042006	0.0041221	0.0035185	1.1716	0.0012645	0.24137	0.61441
Hippocampus	0.001	-0.009093	0.0033178	-2.7407	0.0077965	0.0061333	0.089116	0.0070085	0.0034769	2.0157	0.0044825	0.043832	0.070131	-0.00015541	0.0033906	-0.0458	-0.00037266	0.96344	0.98096	-0.011023	0.0031433	-3.5068	0.010952	0.00045395	0.0050842	0.0053261	0.0035253	1.5108	0.0023641	0.13085	0.43102
Hippocampus	0.01	-0.0079918	0.0033338	-2.3972	0.0058668	0.016523	0.14746	0.010227	0.0034944	2.9267	0.0098816	0.0034277	0.011997	-0.0059656	0.0034067	-1.7511	0.0030117	0.07993	0.17216	-0.006235	0.0031592	-1.9736	0.0031612	0.04843	0.12732	0.0047115	0.0035424	1.33	0.0017449	0.18351	0.48936
Hippocampus	0.1	-0.0039782	0.0033666	-1.1817	0.001109	0.23734	0.49226	0.011211	0.0035293	3.1767	0.011712	0.0014903	0.0084839	-0.0098527	0.0034406	-2.8637	0.0086766	0.0041892	0.026468	-0.00087472	0.0031902	-0.2742	-0.0003815	0.78394	0.87802	0.00014026	0.0035774	0.0392	-0.00040027	0.96872	0.96872
Hippocampus	0.25	-0.0043075	0.0033737	-1.2768	0.0013646	0.20169	0.47061	0.010876	0.0035376	3.0745	0.010945	0.0021096	0.0084839	-0.012829	0.0034477	-3.721	0.014915	0.00019864	0.0018901	-4.5451e-05	0.0031969	-0.0142	-0.0004517	0.98866	0.98866	0.001722	0.0035849	0.4803	-0.00011925	0.63098	0.71659
Hippocampus	0.5	-0.0051902	0.0033753	-1.5377	0.0021678	0.12413	0.33101	0.011292	0.0035388	3.191	0.011821	0.0014184	0.0084839	-0.013649	0.0034496	-3.9568	0.016908	7.604e-05	0.0018545	-0.00072075	0.0031986	-0.2253	-0.00040446	0.82172	0.90228	0.0024018	0.0035866	0.6697	0.00014396	0.50308	0.70518
Hippocampus	0.75	-0.0057727	0.0033759	-1.71	0.0027798	0.087275	0.26669	0.011549	0.0035393	3.2629	0.012377	0.0011034	0.0084839	-0.013285	0.0034502	-3.8504	0.015997	0.00011805	0.0018545	-0.0012468	0.0031991	-0.3897	-0.00031002	0.69674	0.83753	0.0028677	0.0035872	0.7994	0.00037564	0.42404	0.70518
Hippocampus	1	-0.005744	0.0033757	-1.7016	0.0027485	0.08884	0.26669	0.011562	0.0035392	3.2669	0.012409	0.001088	0.0084839	-0.013186	0.0034501	-3.8221	0.015757	0.00013246	0.0018545	-0.0011557	0.0031989	-0.3613	-0.00033048	0.71788	0.83753	0.0028081	0.0035869	0.7829	0.00034385	0.43371	0.70518
Pallidum	0.0001	-0.0056886	0.0025939	-2.193	0.0017468	0.028309	0.19296	0.0048191	0.0039371	1.224	0.0019388	0.22096	0.27497	0.0079809	0.0032637	2.4454	0.0058726	0.014473	0.057893	0.01099	0.0036361	3.0226	0.0093262	0.0025074	0.011701	0.014989	0.0028397	5.2785	0.014343	1.3077e-07	7.3231e-06
Pallidum	0.001	-0.0070892	0.0025983	-2.7284	0.0028676	0.0063654	0.089116	0.011263	0.0039434	2.8562	0.011753	0.0042893	0.014129	0.0077748	0.0032696	2.3779	0.005532	0.017414	0.065013	0.010323	0.0036432	2.8334	0.0081449	0.0046065	0.019844	0.014417	0.0028455	5.0668	0.013216	4.0585e-07	1.1364e-05
Pallidum	0.01	-0.0047463	0.0026108	-1.8179	0.0011051	0.069079	0.2579	0.012314	0.0039645	3.1061	0.013958	0.0018969	0.0084839	0.0011735	0.0032854	0.3572	-0.00025612	0.72095	0.80747	0.0091404	0.0036614	2.4964	0.0062196	0.012548	0.043919	0.011405	0.0028595	3.9885	0.0080237	6.6584e-05	0.0012429
Pallidum	0.1	-0.0021642	0.0026358	-0.8211	-3.2233e-05	0.41159	0.56218	0.010907	0.0040026	2.725	0.010676	0.0064316	0.019783	-0.0025628	0.0033183	-0.7723	0.00023497	0.43993	0.59655	0.0039212	0.0036975	1.0605	0.00073542	0.28892	0.53932	0.0063887	0.0028879	2.2122	0.0022156	0.026954	0.16771
Pallidum	0.25	-0.00086987	0.002641	-0.3294	-0.00027743	0.74188	0.83091	0.011749	0.0040119	2.9285	0.01238	0.0034077	0.011997	-0.0037127	0.0033253	-1.1165	0.00091557	0.26422	0.37939	0.0069602	0.003705	1.8786	0.0033328	0.060305	0.14071	0.005154	0.0028939	1.781	0.0012819	0.074921	0.29968
Pallidum	0.5	0.00010056	0.0026423	0.0381	-0.00029751	0.96964	0.96964	0.010559	0.0040129	2.6312	0.0099454	0.0085097	0.020719	-0.0057054	0.0033271	-1.7148	0.0026902	0.086382	0.17276	0.006695	0.0037068	1.8061	0.0030447	0.070906	0.15883	0.0040623	0.0028953	1.4031	0.00066903	0.1606	0.44969
Pallidum	0.75	-0.00013524	0.0026427	-0.0512	-0.00029803	0.95918	0.96964	0.010705	0.0040137	2.6672	0.010224	0.0076499	0.019783	-0.0048809	0.0033278	-1.4667	0.0018635	0.14246	0.23464	0.0072661	0.0037075	1.9598	0.0036636	0.050019	0.12732	0.004178	0.0028958	1.4428	0.00072887	0.14909	0.43942
Pallidum	1	-0.00018589	0.0026425	-0.0703	-0.0003001	0.94392	0.96964	0.010805	0.0040134	2.6922	0.010424	0.0070999	0.019783	-0.0049395	0.0033276	-1.4844	0.0019177	0.13771	0.23369	0.0072884	0.0037072	1.966	0.0036893	0.049305	0.12732	0.0042368	0.0028956	1.4632	0.00073509	0.14342	0.43942
Putamen	0.0001	-0.005987	0.003266	-1.8331	0.0027106	0.06679	0.2579	0.015796	0.0038861	4.0647	0.023257	4.8164e-05	0.00089907	0.009166	0.0034935	2.6237	0.0080094	0.0086996	0.040598	-0.0081736	0.0035813	-2.2823	0.0051199	0.022476	0.074037	-0.0024847	0.003457	-0.7187	0.00020397	0.47231	0.70518
Putamen	0.001	-0.011587	0.0032718	-3.5413	0.011317	0.00039843	0.011156	0.022905	0.0038915	5.8858	0.04909	3.984e-09	2.231e-07	0.014419	0.0034997	4.12	0.020235	3.794e-05	0.0018545	-0.012169	0.0035883	-3.3914	0.01183	0.00069589	0.0058352	0.002221	0.0034637	0.6412	7.9146e-05	0.52137	0.70518
Putamen	0.01	-0.0049718	0.0032884	-1.512	0.001688	0.13055	0.33231	0.01692	0.0039127	4.3245	0.026374	1.5316e-05	0.00042884	0.013067	0.0035164	3.7161	0.0164	0.00020251	0.0018901	-0.007467	0.0036064	-2.0705	0.0041341	0.03841	0.11321	-0.0014441	0.0034805	-0.4149	-0.00020404	0.6782	0.71659
Putamen	0.1	-0.0013596	0.0033205	-0.4094	-0.00029901	0.68221	0.79591	0.0088811	0.003951	2.2478	0.0069085	0.024594	0.05101	0.0099173	0.0035509	2.7929	0.0091197	0.0052262	0.029267	-0.0030614	0.0036417	-0.8406	0.00031285	0.40055	0.68785	-0.0015425	0.0035146	-0.4389	-0.00017972	0.66076	0.71659
Putamen	0.25	0.00015371	0.0033271	0.0462	-0.00043973	0.96315	0.96964	0.0084395	0.0039599	2.1313	0.0061801	0.033071	0.065513	0.0093882	0.0035588	2.6381	0.0081	0.0083403	0.040598	-0.0013702	0.0036493	-0.3755	-0.00031056	0.7073	0.83753	-0.0015476	0.003522	-0.4394	-0.00018029	0.66037	0.71659
Putamen	0.5	0.001133	0.0033287	0.3404	-0.00033436	0.73357	0.83091	0.0081664	0.0039616	2.0614	0.0057501	0.03927	0.068723	0.0069952	0.0035607	1.9646	0.0043441	0.049468	0.11873	-0.0003821	0.003651	-0.1047	-0.0004284	0.91665	0.96009	-0.0022188	0.0035236	-0.6297	6.1604e-05	0.52889	0.70518
Putamen	0.75	0.00074409	0.0033294	0.2235	-0.00041288	0.82315	0.88647	0.0082927	0.003962	2.0931	0.0059384	0.036347	0.066571	0.0079271	0.0035613	2.2259	0.0056713	0.026024	0.076704	-0.00030689	0.0036517	-0.084	-0.00043027	0.93303	0.96009	-0.0018991	0.0035242	-0.5389	-6.5045e-05	0.58998	0.71659
Putamen	1	0.00094458	0.0033292	0.2837	-0.0003654	0.77662	0.85276	0.0084029	0.0039618	2.121	0.0061078	0.033926	0.065513	0.0080008	0.0035611	2.2467	0.005784	0.024662	0.076704	-0.00026135	0.0036515	-0.0716	-0.00046076	0.94294	0.96009	-0.0022395	0.003524	-0.6355	7.0326e-05	0.52511	0.70518
Thalamus	0.0001	-0.0084357	0.0031819	-2.6512	0.004642	0.0080237	0.089865	0.00021391	0.0023651	0.0904	-0.00030722	0.92793	0.9623	0.0056077	0.0031111	1.8024	0.002702	0.07148	0.16012	-0.021558	0.0039203	-5.499	0.045897	3.836e-08	1.0741e-06	-0.00088085	0.003162	-0.2786	-0.00038634	0.78057	0.79476
Thalamus	0.001	-0.01176	0.0031875	-3.6895	0.0093974	0.00022495	0.011156	5.7918e-05	0.0023692	0.0244	-0.00029405	0.9805	0.9805	0.0023681	0.003117	0.7597	0.00014392	0.44741	0.59655	-0.027909	0.0039263	-7.1083	0.076823	1.1893e-12	6.6598e-11	-0.0009711	0.0031685	-0.3065	-0.0003954	0.75924	0.78736
Thalamus	0.01	-0.00755	0.0032034	-2.3569	0.0035782	0.018433	0.14746	0.00014344	0.0023806	0.0603	-0.00029292	0.95195	0.96926	-0.0053736	0.0031318	-1.7158	0.0024099	0.086202	0.17276	-0.020089	0.0039464	-5.0906	0.0393	3.5818e-07	6.686e-06	0.0016859	0.0031841	0.5295	-0.00021819	0.59649	0.71659
Thalamus	0.1	-0.0051851	0.0032347	-1.603	0.001392	0.10895	0.30506	0.0034578	0.0024036	1.4386	0.00047848	0.15027	0.19571	-0.0064609	0.003163	-2.0426	0.0035847	0.041096	0.10668	-0.013464	0.0039852	-3.3785	0.017181	0.0007294	0.0058352	0.0084937	0.0032149	2.6419	0.0052744	0.0082454	0.076957
Thalamus	0.25	-0.0054874	0.0032415	-1.6929	0.0016397	0.090485	0.26669	0.002971	0.0024095	1.233	0.00027181	0.21757	0.27497	-0.0072408	0.0031698	-2.2844	0.0045874	0.022354	0.076704	-0.011195	0.0039935	-2.8033	0.011755	0.0050602	0.020241	0.0094592	0.0032216	2.9362	0.0066222	0.0033239	0.046535
Thalamus	0.5	-0.0062342	0.0032431	-1.9223	0.0022398	0.054574	0.25468	0.0027727	0.0024106	1.1502	0.00019972	0.25006	0.29795	-0.0071368	0.0031715	-2.2503	0.0044393	0.024435	0.076704	-0.012353	0.0039955	-3.0917	0.01435	0.0019913	0.010138	0.0088925	0.0032235	2.7587	0.0057689	0.0058053	0.065019
Thalamus	0.75	-0.0061185	0.0032437	-1.8863	0.0021127	0.059261	0.25528	0.0025517	0.0024109	1.0584	0.00010815	0.28989	0.33131	-0.0065953	0.0031721	-2.0791	0.0037287	0.037608	0.1053	-0.012639	0.0039962	-3.1628	0.015029	0.0015632	0.0097268	0.0081701	0.0032241	2.5341	0.0048174	0.011278	0.078944
Thalamus	1	-0.0062583	0.0032435	-1.9295	0.0022309	0.053674	0.25468	0.002598	0.0024108	1.0776	0.00014016	0.2812	0.32807	-0.0064531	0.0031719	-2.0344	0.0035538	0.041912	0.10668	-0.012708	0.0039959	-3.1803	0.015197	0.0014719	0.0097268	0.0082023	0.0032239	2.5442	0.0048615	0.010955	0.078944
FA: fractional anisotropy, MD: mean diffusivity, Vol: grey matter volume, NDI: neurite density index, ODI: orientation dispersion index, PRS: polygenic risk score, SE: standard error, p: uncorrected, p FDR: false discovery rate corrected, R2: estimate of variance explained by PRS in %. Significant results are bold (p FDR < 0.05).
