## Supplemental Table 18 for "Grey and white matter micro-structure is associated with polygenic risk for schizophrenia"

### Sheet: Sheet1
Supplementary Table 18: Results for association between PRS and white matter tracts
		Fractional anisotropy						Mean Diffusivity						Neurite Density Index						Orientation Dispersion Index
Tract	PRS	beta	SE	t statistic	R2	p	pFDR	beta	SE	t statistic	R2	p	pFDR	beta	SE	t statistic	R2	p	pFDR	beta	SE	t statistic	R2	p	pFDR
ar Acoustic radiation	0.0001	-0.013247	0.0038361	-3.4533	0.016399	0.00055428	0.0016628	0.015399	0.0038745	3.9744	0.023385	7.0647e-05	0.00049868	-0.029371	0.0040288	-7.2902	0.085862	3.1361e-13	2.8948e-12	-0.0033698	0.0040998	-0.8219	0.0010466	0.41111	0.65583
	0.001	-0.014957	0.0038432	-3.8917	0.020901	9.9654e-05	0.00039861	0.016427	0.0038816	4.232	0.026544	2.3202e-05	0.00018561	-0.032031	0.0040361	-7.936	0.10176	2.1254e-15	6.6035e-14	-0.0045669	0.0041077	-1.1118	0.0019855	0.26623	0.56049
	0.01	-0.010027	0.0038622	-2.5961	0.0091369	0.0094309	0.017411	0.014852	0.0039005	3.8078	0.021448	0.00014035	0.00093567	-0.027161	0.0040561	-6.6963	0.072433	2.1569e-11	1.2325e-10	-0.0035872	0.0041273	-0.8691	0.0011805	0.38477	0.65583
	0.1	-0.0065624	0.0039006	-1.6824	0.0036799	0.092492	0.13702	0.011406	0.0039389	2.8958	0.012309	0.0037839	0.01056	-0.02157	0.0040968	-5.2651	0.044741	1.4065e-07	4.4416e-07	-0.0024206	0.0041679	-0.5808	0.00048	0.56141	0.74032
	0.25	-0.004235	0.003909	-1.0834	0.001354	0.27864	0.33105	0.0070008	0.0039476	1.7734	0.0044742	0.076162	0.13641	-0.018108	0.0041061	-4.4101	0.031356	1.035e-05	1.7664e-05	-0.0034701	0.0041769	-0.8308	0.0010711	0.4061	0.65583
	0.5	-0.0031501	0.0039109	-0.8055	0.00061772	0.42055	0.46299	0.0063854	0.0039495	1.6168	0.00368	0.10593	0.1675	-0.018262	0.0041082	-4.4453	0.031859	8.7953e-06	1.5521e-05	-0.0049851	0.004179	-1.1929	0.0022986	0.23292	0.52736
	0.75	-0.0028786	0.0039116	-0.7359	0.0004674	0.46178	0.49923	0.0063422	0.0039502	1.6055	0.0036259	0.10838	0.1675	-0.018088	0.0041088	-4.4023	0.031244	1.0729e-05	1.7882e-05	-0.0055221	0.0041798	-1.3211	0.0028386	0.18646	0.48794
	1	-0.0032278	0.0039114	-0.8252	0.00066444	0.40924	0.45902	0.0065895	0.0039499	1.6683	0.0039326	0.09527	0.15878	-0.018311	0.0041086	-4.4566	0.032023	8.3417e-06	1.5167e-05	-0.005412	0.0041795	-1.2949	0.0027235	0.19537	0.48794
atr Anterior thalamic radiation	0.0001	-0.022215	0.0040425	-5.4954	0.048997	3.9155e-08	4.6986e-07	0.014411	0.003573	4.0332	0.020112	5.5096e-05	0.00041322	-0.028272	0.0039105	-7.2296	0.079357	4.9047e-13	4.204e-12	-0.0034734	0.004067	-0.854	0.0010738	0.39308	0.65583
	0.001	-0.024059	0.0040499	-5.9408	0.057278	2.8534e-09	5.1822e-08	0.016828	0.0035795	4.7011	0.027449	2.5938e-06	2.3943e-05	-0.029845	0.0039178	-7.6179	0.088124	2.6188e-14	3.9282e-13	-0.0028353	0.0040746	-0.6959	0.00067274	0.48653	0.70726
	0.01	-0.017597	0.0040702	-4.3233	0.030283	1.5396e-05	8.7975e-05	0.018008	0.0035968	5.0067	0.031183	5.5534e-07	8.0205e-06	-0.025724	0.003937	-6.5338	0.06479	6.4649e-11	3.1031e-10	-0.0012037	0.0040942	-0.294	2.2229e-05	0.76877	0.90443
	0.1	-0.013535	0.0041106	-3.2928	0.017516	0.00099271	0.0027703	0.015728	0.0036325	4.3298	0.023231	1.4949e-05	0.00012814	-0.021211	0.0039764	-5.3342	0.043124	9.6358e-08	3.1751e-07	0.0016747	0.0041346	0.405	0.00014885	0.68544	0.87503
	0.25	-0.0095918	0.0041197	-2.3283	0.0086955	0.0199	0.034115	0.01209	0.0036405	3.3211	0.013519	0.0008973	0.0038456	-0.016702	0.0039855	-4.1907	0.026542	2.7847e-05	4.2298e-05	0.0013613	0.0041435	0.3285	5.7317e-05	0.74251	0.89101
	0.5	-0.0087441	0.0041218	-2.1214	0.0071977	0.033889	0.053509	0.012571	0.0036423	3.4513	0.014629	0.0005583	0.0025768	-0.016949	0.0039875	-4.2505	0.02731	2.1367e-05	3.3737e-05	-0.00045979	0.0041456	-0.1109	-9.9105e-05	0.91169	0.96227
	0.75	-0.008827	0.0041224	-2.1412	0.007335	0.03226	0.051617	0.012848	0.0036429	3.5268	0.015294	0.000421	0.0020908	-0.01679	0.0039881	-4.2099	0.026787	2.5589e-05	3.9368e-05	-0.00040506	0.0041463	-0.0977	-0.00010335	0.92218	0.96227
	1	-0.0093336	0.0041222	-2.2642	0.0082168	0.023563	0.039826	0.013088	0.0036427	3.5929	0.015884	0.00032733	0.0017855	-0.01705	0.0039879	-4.2755	0.027635	1.9103e-05	3.0565e-05	-0.00020337	0.0041461	-0.0491	-0.00011538	0.96088	0.98552
cgc Cingulate gyrus part of cingulum	0.0001	-0.013132	0.0039812	-3.2984	0.015582	0.0009729	0.0027703	0.019336	0.0035679	5.4193	0.036931	6.009e-08	1.2018e-06	-0.02142	0.0041123	-5.2088	0.044832	1.9073e-07	5.8687e-07	-0.0015522	0.0040461	-0.3836	2.4065e-05	0.70125	0.87656
	0.001	-0.014933	0.0039884	-3.744	0.020162	0.00018129	0.00063984	0.020187	0.0035748	5.6471	0.040131	1.6393e-08	3.9343e-07	-0.024027	0.0041198	-5.832	0.05622	5.5061e-09	2.1314e-08	-0.0014762	0.0040535	-0.3642	-9.1287e-06	0.71573	0.88544
	0.01	-0.011491	0.0040077	-2.8673	0.011729	0.0041413	0.0085683	0.018636	0.0035926	5.1875	0.033811	2.139e-07	3.6668e-06	-0.020037	0.0041399	-4.8399	0.038692	1.3022e-06	3.4725e-06	-0.00043772	0.004073	-0.1075	-0.00018053	0.91442	0.96227
	0.1	-0.0087863	0.0040474	-2.1708	0.0066198	0.029948	0.049535	0.012947	0.0036287	3.5679	0.015811	0.00036012	0.0018789	-0.015255	0.0041812	-3.6485	0.02195	0.00026404	0.00037276	0.00090192	0.0041132	0.2193	-0.00012385	0.82644	0.93697
	0.25	-0.0067716	0.0040562	-1.6695	0.0038192	0.095031	0.13907	0.011166	0.003637	3.0701	0.011615	0.0021409	0.0074605	-0.013405	0.0041904	-3.199	0.016853	0.0013797	0.0016232	0.001378	0.0041221	0.3343	-2.4877e-05	0.73815	0.89101
	0.5	-0.0059443	0.0040582	-1.4648	0.0028656	0.14299	0.19499	0.011153	0.0036385	3.0652	0.011577	0.002176	0.0074605	-0.014138	0.0041925	-3.3722	0.018737	0.00074614	0.00092305	-0.00028109	0.0041241	-0.0682	-0.00019294	0.94566	0.97827
	0.75	-0.0054882	0.0040589	-1.3522	0.0024234	0.17633	0.23	0.010821	0.0036393	2.9735	0.010874	0.0029454	0.0092059	-0.013803	0.0041932	-3.2917	0.017844	0.00099645	0.0012078	-0.00079251	0.0041248	-0.1921	-0.0001428	0.84764	0.93697
	1	-0.0057559	0.0040587	-1.4182	0.0026709	0.15614	0.21053	0.011002	0.003639	3.0232	0.011252	0.0025019	0.0083397	-0.01409	0.004193	-3.3603	0.018605	0.0007791	0.000954	-0.00072762	0.0041246	-0.1764	-0.00016495	0.85997	0.93815
cgh Parahippocampal part of cingulum	0.0001	-0.00176	0.0040777	-0.4316	0.00020355	0.66602	0.6831	0.0071327	0.0036493	1.9545	0.0047268	0.050647	0.098026	-0.014051	0.0041115	-3.4175	0.019578	0.00063232	0.00079872	-0.0042408	0.0040115	-1.0572	0.0016432	0.29044	0.58089
	0.001	-0.0030064	0.0040853	-0.7359	0.0007909	0.46178	0.49923	0.0095334	0.0036558	2.6077	0.0086715	0.0091164	0.020641	-0.016643	0.0041191	-4.0403	0.027393	5.3443e-05	7.9175e-05	-0.0026481	0.004019	-0.6589	0.00054822	0.50997	0.71996
	0.01	-0.002689	0.004105	-0.655	0.00060494	0.51244	0.54418	0.012327	0.0036734	3.3557	0.014576	0.00079207	0.0035203	-0.014372	0.004139	-3.4724	0.020214	0.00051623	0.00067334	0.00052861	0.0040382	0.1309	-0.00012001	0.89585	0.96227
	0.1	-0.0036178	0.0041454	-0.8727	0.0011545	0.38282	0.44171	0.011007	0.0037094	2.9672	0.011325	0.0030061	0.0092059	-0.013091	0.00418	-3.1319	0.01643	0.0017379	0.0020053	0.0029062	0.004078	0.7127	0.00066634	0.47606	0.70527
	0.25	-0.0048648	0.0041544	-1.171	0.0021621	0.2416	0.29583	0.011644	0.0037175	3.1321	0.012656	0.0017362	0.0063136	-0.012321	0.0041893	-2.941	0.014479	0.003273	0.0036367	0.005361	0.0040866	1.3118	0.0026098	0.18958	0.48794
	0.5	-0.0045166	0.0041564	-1.0866	0.0018467	0.2772	0.33105	0.012114	0.0037194	3.2569	0.013711	0.0011271	0.0043631	-0.012621	0.0041914	-3.0112	0.015183	0.0026032	0.0029658	0.0043474	0.0040886	1.0633	0.0016637	0.28766	0.58089
	0.75	-0.004397	0.0041572	-1.0577	0.0017439	0.2902	0.34049	0.011949	0.00372	3.212	0.013327	0.0013189	0.0049459	-0.012517	0.0041921	-2.9858	0.014926	0.0028299	0.0031737	0.0039983	0.0040893	0.9777	0.0013842	0.32821	0.6154
	1	-0.0045075	0.0041569	-1.0843	0.0018391	0.27822	0.33105	0.012147	0.0037198	3.2656	0.013786	0.001093	0.0043631	-0.012615	0.0041919	-3.0093	0.015163	0.0026198	0.0029658	0.0040216	0.0040891	0.9835	0.001402	0.32537	0.6154
cst Corticospinal tract	0.0001	-0.016991	0.0040967	-4.1475	0.028668	3.3665e-05	0.00015538	0.010354	0.0037581	2.755	0.010356	0.0058702	0.014988	-0.026544	0.0040126	-6.6153	0.070097	3.742e-11	1.9524e-10	-0.0066944	0.004123	-1.6237	0.0042896	0.10445	0.33875
	0.001	-0.020619	0.0041042	-5.0237	0.042096	5.0826e-07	4.0661e-06	0.014075	0.003765	3.7383	0.019306	0.00018545	0.0011712	-0.030053	0.0040198	-7.4762	0.089549	7.7625e-14	9.315e-13	-0.003698	0.0041312	-0.8951	0.0012391	0.37072	0.65583
	0.01	-0.014498	0.0041248	-3.5148	0.020565	0.00044046	0.0013553	0.013783	0.0037835	3.6428	0.018319	0.0002699	0.0015423	-0.025556	0.0040397	-6.3262	0.064098	2.5306e-10	1.1247e-09	-0.0025417	0.0041513	-0.6123	0.00052924	0.54037	0.72049
	0.1	-0.009032	0.0041653	-2.1684	0.0077737	0.030134	0.049535	0.0097713	0.0038209	2.5573	0.0088824	0.010551	0.023446	-0.022417	0.00408	-5.4945	0.048324	3.9354e-08	1.4758e-07	-0.0063193	0.004192	-1.5074	0.0036891	0.1317	0.38057
	0.25	-0.0066125	0.0041744	-1.5841	0.0041076	0.11319	0.16169	0.0070755	0.0038291	1.8478	0.0044996	0.064637	0.11933	-0.019182	0.0040892	-4.691	0.03519	2.7245e-06	6.1686e-06	-0.0055629	0.0042012	-1.3241	0.0028202	0.18547	0.48794
	0.5	-0.0049957	0.0041765	-1.1962	0.0023043	0.23164	0.2926	0.0065286	0.0038311	1.7041	0.0037851	0.088363	0.15324	-0.018913	0.0040913	-4.6227	0.034169	3.7961e-06	8.2825e-06	-0.0075745	0.0042031	-1.8021	0.0053115	0.071531	0.2816
	0.75	-0.0053034	0.0041772	-1.2696	0.0026071	0.20423	0.26072	0.0065088	0.0038317	1.6987	0.0037579	0.089389	0.15324	-0.019049	0.0040919	-4.6554	0.034655	3.241e-06	7.2023e-06	-0.0075244	0.0042039	-1.7899	0.0052338	0.073481	0.2816
	1	-0.0056726	0.004177	-1.3581	0.0029958	0.17445	0.23	0.0065091	0.0038315	1.6988	0.003759	0.089355	0.15324	-0.019248	0.0040917	-4.7041	0.035387	2.5558e-06	5.898e-06	-0.0074822	0.0042037	-1.7799	0.0051797	0.075094	0.2816
fma Forceps major	0.0001	-0.00061498	0.0056757	-0.1084	-0.0031763	0.91372	0.91372	-0.0037677	0.0053349	-0.7062	-0.001424	0.48005	0.54798	-0.024778	0.0055101	-4.4969	0.058237	6.924e-06	1.3189e-05	-0.017427	0.0057379	-3.0372	0.027027	0.0023901	0.039562
	0.001	-0.0085017	0.0056867	-1.495	0.0039693	0.13492	0.18734	-0.0037404	0.0053448	-0.6998	-0.0014497	0.48405	0.54798	-0.026747	0.0055209	-4.8446	0.068072	1.2752e-06	3.4725e-06	-0.0087973	0.0057493	-1.5302	0.004409	0.12599	0.37797
	0.01	-0.0085244	0.0057151	-1.4916	0.0039362	0.13582	0.18734	-0.004826	0.0053706	-0.8986	-0.00054694	0.36887	0.43397	-0.022619	0.0055488	-4.0764	0.047322	4.5866e-05	6.88e-05	-0.0039416	0.0057772	-0.6823	-0.0017571	0.49508	0.70726
	0.1	-0.009294	0.0057704	-1.6106	0.005123	0.10728	0.1551	-0.0074448	0.0054234	-1.3727	0.0025123	0.16985	0.24404	-0.018036	0.005604	-3.2185	0.028364	0.0012902	0.0015399	-9.2893e-05	0.0058335	-0.0159	-0.0032864	0.9873	0.98908
	0.25	-0.0060905	0.0057827	-1.0532	0.00035114	0.29225	0.34049	-0.008169	0.0054351	-1.503	0.0035766	0.13285	0.19682	-0.015151	0.0056164	-2.6976	0.019027	0.0069873	0.0075539	-8.0004e-05	0.0058461	-0.0137	-0.0032866	0.98908	0.98908
	0.5	-0.0049214	0.0057854	-0.8507	-0.00088825	0.39496	0.45139	-0.0074475	0.0054378	-1.3696	0.0024879	0.17083	0.24404	-0.014847	0.0056192	-2.6422	0.01813	0.0082424	0.0088311	-0.001098	0.0058489	-0.1877	-0.0031713	0.85109	0.93697
	0.75	-0.0047487	0.0057864	-0.8207	-0.0010494	0.41185	0.45902	-0.0073103	0.0054388	-1.3441	0.0022915	0.17893	0.2526	-0.015204	0.0056202	-2.7053	0.019153	0.0068279	0.0074487	-0.0012315	0.0058499	-0.2105	-0.0031415	0.83326	0.93697
	1	-0.0047355	0.0057861	-0.8184	-0.0010612	0.41312	0.45902	-0.0072198	0.0054385	-1.3275	0.0021658	0.18434	0.25722	-0.015293	0.0056198	-2.7213	0.019415	0.0065075	0.0071642	-0.0014088	0.0058496	-0.2408	-0.0030965	0.80968	0.93697
fmi Forceps minor	0.0001	-0.030081	0.0056492	-5.3249	0.087142	1.018e-07	1.1105e-06	0.013664	0.0051184	2.6695	0.016021	0.0076002	0.017883	-0.033754	0.0054243	-6.2228	0.11077	4.9533e-10	2.1228e-09	0.0049469	0.0058514	0.8454	-0.00097501	0.39788	0.65583
	0.001	-0.033571	0.0056591	-5.9322	0.1089	3.023e-09	5.1822e-08	0.01511	0.0051278	2.9467	0.02009	0.0032146	0.0094086	-0.035741	0.0054339	-6.5775	0.12408	4.8688e-11	2.4344e-10	0.0067082	0.0058623	1.1443	0.0010576	0.25251	0.54109
	0.01	-0.031315	0.0056869	-5.5064	0.093401	3.6933e-08	4.6986e-07	0.019086	0.005152	3.7045	0.033264	0.00021221	0.0012733	-0.032686	0.0054599	-5.9866	0.10231	2.168e-09	8.672e-09	0.01138	0.0058904	1.9319	0.0093376	0.053381	0.27809
	0.1	-0.026403	0.0057439	-4.5966	0.064142	4.312e-06	2.648e-05	0.016951	0.0052031	3.2578	0.025135	0.0011242	0.0043631	-0.024763	0.0055157	-4.4895	0.056284	7.1687e-06	1.3441e-05	0.013528	0.0059482	2.2743	0.014258	0.022957	0.14499
	0.25	-0.020914	0.0057572	-3.6326	0.038874	0.00028103	0.00096352	0.014381	0.0052147	2.7578	0.017274	0.0058223	0.014988	-0.01991	0.0055285	-3.6012	0.035178	0.00031724	0.00042774	0.011825	0.0059612	1.9837	0.010031	0.047298	0.27809
	0.5	-0.020732	0.0057601	-3.5992	0.038104	0.0003197	0.0010536	0.014864	0.0052172	2.849	0.018609	0.0043895	0.011705	-0.020378	0.0055314	-3.6841	0.036951	0.00022994	0.00033212	0.010977	0.0059642	1.8405	0.0081589	0.065709	0.2816
	0.75	-0.020384	0.0057611	-3.5381	0.036715	0.00040359	0.0012745	0.014994	0.0052181	2.8735	0.018976	0.0040629	0.011081	-0.01996	0.0055324	-3.6078	0.035316	0.00030935	0.00042184	0.01106	0.0059652	1.854	0.0083299	0.063747	0.2816
	1	-0.02071	0.0057607	-3.5951	0.038009	0.00032485	0.0010536	0.015165	0.0052177	2.9065	0.019475	0.0036581	0.010452	-0.020165	0.0055321	-3.6452	0.036113	0.00026769	0.00037352	0.011131	0.0059648	1.8661	0.0084829	0.062044	0.2816
ifo Inferior fronto-occipital fasciculus	0.0001	-0.01564	0.0038943	-4.016	0.022446	5.9268e-05	0.00026341	0.0083432	0.0035905	2.3237	0.0065597	0.020145	0.041679	-0.031143	0.0039813	-7.8224	0.096532	5.2732e-15	1.0546e-13	-0.0077713	0.0040218	-1.9323	0.0055969	0.05333	0.27809
	0.001	-0.017912	0.0039013	-4.5914	0.029426	4.4133e-06	2.648e-05	0.0096399	0.0035971	2.6799	0.0088408	0.0073663	0.017679	-0.032505	0.0039886	-8.1496	0.10478	3.7255e-16	2.2353e-14	-0.0062405	0.0040291	-1.5489	0.0035295	0.12142	0.37736
	0.01	-0.014925	0.0039205	-3.8069	0.020141	0.00014087	0.00054529	0.0095711	0.0036145	2.648	0.0086223	0.0080998	0.018692	-0.028274	0.0040082	-7.0541	0.078488	1.7565e-12	1.3173e-11	-0.0024896	0.0040487	-0.6149	0.00039638	0.53862	0.72049
	0.1	-0.014893	0.003959	-3.7619	0.019663	0.00016883	0.00061392	0.0078554	0.0036503	2.152	0.0055761	0.031403	0.063871	-0.021916	0.0040486	-5.4132	0.046169	6.2146e-08	2.1934e-07	0.0042141	0.0040883	1.0308	0.0014571	0.30266	0.59539
	0.25	-0.011976	0.0039677	-3.0183	0.012544	0.0025433	0.0057584	0.0053305	0.0036583	1.4571	0.0023656	0.1451	0.21234	-0.018339	0.0040579	-4.5193	0.032135	6.2176e-06	1.2034e-05	0.0047102	0.0040972	1.1496	0.0018579	0.25031	0.54109
	0.5	-0.010789	0.0039697	-2.7178	0.010115	0.0065744	0.012933	0.0058663	0.0036601	1.6028	0.0029368	0.10899	0.1675	-0.018456	0.00406	-4.5458	0.032515	5.4836e-06	1.0967e-05	0.0028328	0.0040993	0.691	0.00054968	0.48954	0.70726
	0.75	-0.010595	0.0039703	-2.6685	0.0097372	0.0076218	0.014752	0.0059357	0.0036607	1.6215	0.0030132	0.10492	0.1675	-0.018459	0.0040606	-4.5458	0.032515	5.4829e-06	1.0967e-05	0.0025184	0.0041	0.6142	0.00038695	0.53906	0.72049
	1	-0.010896	0.0039701	-2.7445	0.010337	0.0060614	0.012123	0.00611	0.0036605	1.6692	0.0032143	0.095084	0.15878	-0.018672	0.0040604	-4.5985	0.033276	4.2649e-06	8.9788e-06	0.0026082	0.0040998	0.6362	0.00043724	0.52466	0.72049
ilf Inferior longitudinal fasciculus	0.0001	-0.014973	0.0036025	-4.1563	0.020058	3.2387e-05	0.00015538	0.0034004	0.0036249	0.9381	0.00081492	0.34821	0.41609	-0.027508	0.0039527	-6.9593	0.075102	3.4571e-12	2.4403e-11	-0.0059059	0.0038256	-1.5438	0.0030302	0.12264	0.37736
	0.001	-0.016872	0.0036091	-4.6748	0.025475	2.9489e-06	2.0816e-05	0.0046708	0.0036317	1.2861	0.0018287	0.19841	0.26751	-0.029197	0.0039601	-7.3729	0.084308	1.6928e-13	1.6928e-12	-0.0057087	0.0038327	-1.4895	0.0028025	0.13637	0.38057
	0.01	-0.014458	0.0036268	-3.9864	0.01842	6.7159e-05	0.0002779	0.0042216	0.0036492	1.1569	0.0014152	0.24733	0.31242	-0.025495	0.0039794	-6.4068	0.063631	1.4978e-10	6.9129e-10	-0.00084065	0.0038513	-0.2183	-0.00021671	0.82721	0.93697
	0.1	-0.012167	0.0036629	-3.3217	0.012674	0.00089527	0.0026203	0.001779	0.0036852	0.4827	-3.2318e-05	0.62928	0.67423	-0.020451	0.004019	-5.0886	0.040083	3.619e-07	1.0857e-06	0.0021895	0.0038892	0.563	0.00014801	0.57346	0.74799
	0.25	-0.0097444	0.003671	-2.6545	0.007942	0.0079457	0.015135	5.6286e-05	0.0036931	0.0152	-0.00033719	0.98784	0.98784	-0.017345	0.0040282	-4.3059	0.028652	1.6661e-05	2.7018e-05	0.0039561	0.0038976	1.015	0.0011526	0.31011	0.60022
	0.5	-0.0093076	0.0036727	-2.5343	0.0072003	0.011271	0.01989	0.00060638	0.003695	0.1641	-0.00030223	0.86965	0.87695	-0.017571	0.0040302	-4.3599	0.02938	1.3037e-05	2.1431e-05	0.0031762	0.0038996	0.8145	0.00064138	0.41536	0.65583
	0.75	-0.0093989	0.0036734	-2.5587	0.0073472	0.01051	0.018825	0.00070667	0.0036956	0.1912	-0.00028971	0.84835	0.87011	-0.017768	0.0040308	-4.408	0.030036	1.0451e-05	1.7664e-05	0.0031948	0.0039002	0.8191	0.00064378	0.41272	0.65583
	1	-0.0096512	0.0036732	-2.6275	0.0077877	0.0086043	0.016133	0.00083618	0.0036954	0.2263	-0.00027046	0.82099	0.8493	-0.01792	0.0040306	-4.4461	0.03056	8.7624e-06	1.5521e-05	0.0032455	0.0039	0.8322	0.00067189	0.40531	0.65583
mcp Middle cerebellar peduncle	0.0001	0.0006444	0.0054609	0.118	-0.0029355	0.90607	0.91368	0.0017979	0.0048511	0.3706	-0.0020263	0.71092	0.74183	0.0012161	0.0048091	0.2529	-0.0021601	0.80037	0.80709	-0.0041955	0.0058125	-0.7218	-0.0016164	0.47042	0.70527
	0.001	0.0036997	0.0054708	0.6763	-0.0016155	0.49888	0.53451	0.0036587	0.0048599	0.7528	-0.0010177	0.45156	0.52103	0.00089665	0.004818	0.1861	-0.0022277	0.85237	0.85237	-0.0074755	0.0058232	-1.2837	0.0021866	0.19924	0.48794
	0.01	0.010913	0.0054969	1.9853	0.0087559	0.047115	0.071568	0.0045621	0.0048834	0.9342	-0.00029895	0.35021	0.41609	0.004609	0.0048412	0.952	-0.00021605	0.34109	0.34687	-0.014326	0.0058508	-2.4486	0.016854	0.014349	0.095662
	0.1	0.0099496	0.0055514	1.7923	0.0065852	0.073098	0.10965	0.0064162	0.0049321	1.3009	0.0016263	0.1933	0.26359	0.0064338	0.0048878	1.3163	0.0016906	0.18808	0.19798	-0.016737	0.005909	-2.8324	0.023691	0.0046228	0.046228
	0.25	0.0078032	0.0055639	1.4025	0.0028783	0.16078	0.21438	0.0052254	0.0049424	1.0573	0.00027666	0.29041	0.35201	0.006557	0.0048986	1.3385	0.0018269	0.18073	0.19192	-0.015975	0.0059218	-2.6977	0.021178	0.0069864	0.06449
	0.5	0.0074025	0.0055664	1.3299	0.0022877	0.18358	0.23687	0.0055804	0.0049447	1.1286	0.00064272	0.2591	0.32009	0.0059095	0.0049012	1.2057	0.0010471	0.22793	0.23784	-0.015494	0.0059258	-2.6147	0.019692	0.0089344	0.07658
	0.75	0.0065548	0.0055675	1.1773	0.0011493	0.23908	0.29576	0.0062696	0.0049454	1.2678	0.0014263	0.20489	0.27019	0.0051088	0.0049019	1.0422	0.00019888	0.29733	0.30495	-0.014977	0.0059268	-2.527	0.01817	0.011511	0.081251
	1	0.0065879	0.0055672	1.1833	0.0011916	0.23669	0.29576	0.0063031	0.0049451	1.2746	0.0014671	0.20246	0.26995	0.0051399	0.0049016	1.0486	0.00022983	0.29436	0.30451	-0.014993	0.0059265	-2.5299	0.018219	0.011416	0.081251
ml Medial lemniscus	0.0001	-0.0096109	0.0037534	-2.5606	0.0079462	0.010453	0.018825	0.0087204	0.0037358	2.3343	0.0071467	0.019584	0.041229	-0.01313	0.0038239	-3.4336	0.016518	0.00059599	0.00076084	0.0068003	0.0039543	1.7197	0.0041281	0.085489	0.30173
	0.001	-0.016053	0.0037603	-4.2692	0.022683	1.965e-05	0.00010718	0.011132	0.0037426	2.9743	0.011788	0.0029375	0.0092059	-0.016976	0.0038309	-4.4313	0.027686	9.3828e-06	1.6318e-05	0.01267	0.0039612	3.1986	0.014905	0.0013817	0.039562
	0.01	-0.012338	0.0037787	-3.2651	0.013109	0.001095	0.0029199	0.013229	0.0037606	3.5177	0.016613	0.00043559	0.0020908	-0.01931	0.0038493	-5.0164	0.03556	5.2794e-07	1.5452e-06	0.011293	0.0039805	2.837	0.011675	0.0045559	0.046228
	0.1	-0.005724	0.0038161	-1.5	0.0025071	0.13363	0.18734	0.0091316	0.0037979	2.4044	0.0075963	0.016203	0.034721	-0.01548	0.0038874	-3.982	0.022309	6.8421e-05	0.00010013	0.0032125	0.0040198	0.7992	0.00069536	0.42419	0.66034
	0.25	-0.00096792	0.0038241	-0.2531	-0.00027809	0.80018	0.81375	0.0060784	0.0038062	1.597	0.003183	0.11027	0.1675	-0.012235	0.0038961	-3.1403	0.013773	0.0016887	0.0019674	0.0005078	0.0040284	0.1261	-0.00022413	0.89969	0.96227
	0.5	-0.0016603	0.0038259	-0.434	-0.00012107	0.66431	0.6831	0.0069619	0.003808	1.8282	0.0042626	0.067525	0.12277	-0.013696	0.003898	-3.5136	0.017306	0.00044239	0.00058985	0.0012301	0.0040304	0.3052	-0.00010147	0.76021	0.90322
	0.75	-0.0020374	0.0038266	-0.5324	2.0964e-05	0.59442	0.62027	0.0073814	0.0038087	1.938	0.0048314	0.052623	0.10023	-0.014067	0.0038986	-3.6081	0.018267	0.00030867	0.00042184	0.0013317	0.0040311	0.3304	-7.5828e-05	0.74112	0.89101
	1	-0.0022637	0.0038264	-0.5916	0.00010247	0.55412	0.58329	0.0075757	0.0038085	1.9892	0.0051029	0.046686	0.091842	-0.01435	0.0038984	-3.6811	0.019021	0.00023249	0.00033212	0.0015703	0.0040309	0.3896	-1.5209e-05	0.69686	0.87656
ptr Posterior thalamic radiation	0.0001	-0.018169	0.0038482	-4.7213	0.032268	2.349e-06	1.7618e-05	0.0038981	0.0034709	1.1231	0.0011302	0.26141	0.32009	-0.02908	0.003861	-7.5319	0.084062	5.0765e-14	6.7687e-13	6.8162e-05	0.0040542	0.0168	-0.00011717	0.98659	0.98908
	0.001	-0.021901	0.0038553	-5.6808	0.046822	1.3473e-08	2.021e-07	0.005566	0.0034773	1.6007	0.0026915	0.10945	0.1675	-0.029762	0.0038684	-7.6936	0.087718	1.4532e-14	2.4913e-13	0.0044316	0.0040619	1.091	0.0018323	0.27527	0.56953
	0.01	-0.017934	0.0038742	-4.6291	0.031011	3.6804e-06	2.4536e-05	0.005269	0.003494	1.508	0.0023457	0.13156	0.19682	-0.025886	0.0038875	-6.6589	0.065669	2.7837e-11	1.5184e-10	0.0071532	0.0040811	1.7528	0.004915	0.079645	0.28962
	0.1	-0.014722	0.0039123	-3.7631	0.020409	0.00016802	0.00061392	0.0031025	0.0035285	0.8793	0.00054418	0.37926	0.44186	-0.020934	0.0039267	-5.3313	0.042021	9.7899e-08	3.1751e-07	0.0078887	0.0041215	1.9141	0.0058836	0.055619	0.27809
	0.25	-0.012144	0.0039204	-3.0977	0.013752	0.0019511	0.0047783	0.00060418	0.0035362	0.1709	-0.00034871	0.86434	0.87695	-0.01872	0.0039352	-4.7569	0.03341	1.9706e-06	4.7413e-06	0.0076966	0.0041302	1.8635	0.0055706	0.062399	0.2816
	0.5	-0.01088	0.0039223	-2.7738	0.010976	0.0055432	0.011274	0.0014044	0.003538	0.397	-0.00019461	0.6914	0.72779	-0.01877	0.0039372	-4.7673	0.033557	1.8718e-06	4.6794e-06	0.0061962	0.0041323	1.4995	0.0035654	0.13376	0.38057
	0.75	-0.011532	0.003923	-2.9397	0.012356	0.0032869	0.0069198	0.0016718	0.0035386	0.4725	-0.00011584	0.6366	0.67604	-0.019194	0.0039378	-4.8742	0.03509	1.0952e-06	3.0565e-06	0.0068921	0.004133	1.6676	0.0044377	0.095404	0.32079
	1	-0.011718	0.0039227	-2.9871	0.012767	0.0028177	0.0062224	0.0018196	0.0035384	0.5142	-6.6531e-05	0.60708	0.6563	-0.019333	0.0039376	-4.9099	0.035608	9.1384e-07	2.611e-06	0.0068745	0.0041328	1.6634	0.0044148	0.096236	0.32079
slf Superior longitudinal fasciculus	0.0001	-0.02311	0.0036214	-6.3814	0.04664	1.7679e-10	1.0607e-08	0.0097065	0.0035407	2.7414	0.0090243	0.0061196	0.015299	-0.028867	0.0038958	-7.4098	0.080984	1.2826e-13	1.3992e-12	-0.001726	0.0040478	-0.4264	0.00015726	0.66982	0.86428
	0.001	-0.02391	0.003628	-6.5903	0.049767	4.4275e-11	5.313e-09	0.010503	0.0035472	2.9609	0.010588	0.0030686	0.0092059	-0.030849	0.0039031	-7.9039	0.092161	2.7515e-15	6.6035e-14	-0.0025525	0.0040554	-0.6294	0.0005037	0.52907	0.72049
	0.01	-0.019039	0.0036461	-5.2218	0.031105	1.778e-07	1.778e-06	0.0096488	0.0035644	2.707	0.0087901	0.0067919	0.016633	-0.026391	0.0039222	-6.7286	0.066744	1.7293e-11	1.0376e-10	0.00080503	0.0040749	0.1976	-7.348e-05	0.84339	0.93697
	0.1	-0.014724	0.0036824	-3.9985	0.018075	6.383e-05	0.00027356	0.0068471	0.0035998	1.9021	0.0041555	0.057167	0.10719	-0.021336	0.0039615	-5.386	0.042695	7.2339e-08	2.4802e-07	0.0029612	0.0041151	0.7196	0.00069981	0.47177	0.70527
	0.25	-0.012111	0.0036906	-3.2815	0.012025	0.0010332	0.0028178	0.0042191	0.0036076	1.1695	0.0013441	0.24221	0.30921	-0.017792	0.0039704	-4.4812	0.029483	7.4366e-06	1.3729e-05	0.0047692	0.004124	1.1565	0.0020236	0.2475	0.54109
	0.5	-0.011252	0.0036925	-3.0473	0.010332	0.0023098	0.0054347	0.0040654	0.0036093	1.1264	0.0012203	0.26002	0.32009	-0.018031	0.0039724	-4.539	0.030254	5.6629e-06	1.114e-05	0.0032618	0.004126	0.7905	0.00087292	0.42922	0.66034
	0.75	-0.011479	0.0036931	-3.1083	0.010765	0.0018824	0.0047061	0.0043023	0.0036099	1.1918	0.0014099	0.23335	0.3011	-0.018114	0.003973	-4.5594	0.030533	5.141e-06	1.0637e-05	0.0036734	0.0041267	0.8901	0.0011403	0.37339	0.65583
	1	-0.011854	0.0036929	-3.2099	0.01151	0.0013285	0.0034658	0.0044182	0.0036097	1.224	0.0015069	0.22097	0.28822	-0.01829	0.0039727	-4.6038	0.031134	4.1573e-06	8.9085e-06	0.0037933	0.0041265	0.9193	0.0012284	0.35797	0.65583
str Superior thalamic radiation	0.0001	-0.023561	0.0039677	-5.9383	0.055138	2.896e-09	5.1822e-08	0.0056246	0.0034977	1.6081	0.0027358	0.10782	0.1675	-0.031854	0.0040228	-7.9185	0.1009	2.4474e-15	6.6035e-14	-0.011969	0.0039112	-3.0603	0.013759	0.0022125	0.039562
	0.001	-0.024755	0.0039746	-6.2281	0.060664	4.7534e-10	1.9013e-08	0.0085514	0.003504	2.4405	0.0067968	0.01467	0.032007	-0.033942	0.0040303	-8.4219	0.11414	3.791e-17	4.5492e-15	-0.0099282	0.0039185	-2.5337	0.0093583	0.01129	0.081251
	0.01	-0.01697	0.0039945	-4.2482	0.028142	2.1582e-05	0.0001126	0.0071588	0.0035203	2.0336	0.0046033	0.042	0.084	-0.028105	0.0040502	-6.9391	0.077473	3.9895e-12	2.6597e-11	-0.0071762	0.0039376	-1.8225	0.0047332	0.068386	0.2816
	0.1	-0.012036	0.0040342	-2.9834	0.013794	0.0028519	0.0062224	0.0046654	0.0035549	1.3124	0.0016932	0.18939	0.26123	-0.022387	0.0040908	-5.4726	0.04815	4.454e-08	1.6196e-07	-0.0051206	0.0039766	-1.2877	0.0022435	0.19786	0.48794
	0.25	-0.0094417	0.0040432	-2.3352	0.0083845	0.019536	0.033975	0.0020049	0.0035625	0.5628	1.7544e-06	0.57359	0.63733	-0.019501	0.0041	-4.7564	0.036343	1.9756e-06	4.7413e-06	-0.0034962	0.0039852	-0.8773	0.00092031	0.38033	0.65583
	0.5	-0.0080752	0.0040452	-1.9963	0.0060806	0.045911	0.070632	0.0018503	0.0035644	0.5191	-5.7077e-05	0.6037	0.6563	-0.019468	0.0041021	-4.7459	0.036182	2.081e-06	4.8964e-06	-0.0048894	0.0039871	-1.2263	0.002014	0.22009	0.51786
	0.75	-0.0083298	0.0040459	-2.0588	0.0064787	0.039515	0.061581	0.0018533	0.003565	0.5198	-5.443e-05	0.60317	0.6563	-0.019587	0.0041027	-4.7741	0.036616	1.8093e-06	4.6195e-06	-0.0048909	0.0039877	-1.2265	0.002019	0.22002	0.51786
	1	-0.0087384	0.0040456	-2.16	0.0071483	0.03078	0.049913	0.0020305	0.0035648	0.5696	1.1164e-05	0.56895	0.63733	-0.01978	0.0041024	-4.8215	0.037349	1.4282e-06	3.7258e-06	-0.0048045	0.0039875	-1.2049	0.0019401	0.22826	0.52675
unc Uncinate fasciculus	0.0001	-0.019428	0.0037579	-5.1699	0.033856	2.3501e-07	2.1693e-06	0.021089	0.0036753	5.7378	0.043986	9.6377e-09	2.8913e-07	-0.026619	0.0039544	-6.7315	0.070462	1.695e-11	1.0376e-10	0.0078619	0.0040369	1.9475	0.0056413	0.051481	0.27809
	0.001	-0.022903	0.0037646	-6.0838	0.047013	1.1814e-09	3.5442e-08	0.024443	0.0036818	6.639	0.058985	3.1862e-11	1.9117e-09	-0.028352	0.0039617	-7.1565	0.079656	8.3739e-13	6.6991e-12	0.011978	0.0040443	2.9617	0.013301	0.0030609	0.039562
	0.01	-0.019427	0.0037831	-5.1352	0.033395	2.8278e-07	2.4238e-06	0.0262	0.0036993	7.0824	0.067163	1.4333e-12	1.7199e-10	-0.023914	0.0039811	-6.0068	0.056079	1.9032e-09	7.8754e-09	0.014703	0.0040636	3.6183	0.019946	0.00029684	0.017811
	0.1	-0.016112	0.0038207	-4.2171	0.022407	2.4786e-05	0.00012393	0.022629	0.0037363	6.0566	0.049042	1.3993e-09	5.597e-08	-0.016972	0.0040211	-4.2208	0.027606	2.4382e-05	3.7997e-05	0.016845	0.0041036	4.105	0.025717	4.0491e-05	0.0048589
	0.25	-0.012235	0.0038292	-3.195	0.012707	0.0013989	0.0035716	0.018144	0.0037448	4.845	0.031276	1.2692e-06	1.2692e-05	-0.012966	0.0040303	-3.217	0.015963	0.0012961	0.0015399	0.013933	0.0041126	3.3877	0.017449	0.00070518	0.028207
	0.5	-0.011593	0.0038312	-3.0259	0.011374	0.0024802	0.0057236	0.018624	0.0037466	4.9709	0.032939	6.6837e-07	8.0205e-06	-0.013959	0.0040323	-3.4618	0.018513	0.00053698	0.00069288	0.012304	0.0041148	2.9902	0.013551	0.002789	0.039562
	0.75	-0.011401	0.0038318	-2.9752	0.010967	0.002929	0.0062764	0.018476	0.0037472	4.9305	0.0324	8.2256e-07	8.9734e-06	-0.013722	0.004033	-3.4025	0.017878	0.00066812	0.00083515	0.012094	0.0041155	2.9387	0.013079	0.0032968	0.039562
	1	-0.011814	0.0038316	-3.0833	0.011823	0.0020479	0.004915	0.018655	0.003747	4.9785	0.033041	6.4254e-07	8.0205e-06	-0.014009	0.0040328	-3.4737	0.018641	0.00051374	0.00067334	0.012186	0.0041152	2.9611	0.013295	0.0030664	0.039562
PRS: polygenic risk score, SE: standard error, p: uncorrected, p FDR: false discovery rate corrected, R2: estimate of variance explained by PRS in %. Significant results are bold (p FDR < 0.05).
