## Supplemental Table 19 for "Grey and white matter micro-structure is associated with polygenic risk for schizophrenia"

### Sheet: Sheet1
Supplementary Table 19: Genetic correlations
								consistent direction of effect
Region	p1	p2	rg	se	z	p	pfdr		h2_obs	h2_obs_se	h2_int	h2_int_se	gcov_int	gcov_int_se
Global Cortex	Schizophrenia	global NDI	-0.0351	0.0407	-0.8638	0.3877	0.594359	TRUE	0.1878	0.0293	1.0031	0.0113	0.0053	0.0073
Regional Cortex	Schizophrenia	PoI2	-0.0123	0.0368	-0.3334	0.7389	0.865569	TRUE	0.2114	0.0221	0.9997	0.0097	0.0015	0.0072
	Schizophrenia	TA2	0.0066	0.0414	0.1597	0.8731	0.975689	FALSE	0.1306	0.0204	1.0192	0.0087	0.0017	0.0072
	Schizophrenia	AAIC	0.0054	0.0358	0.1503	0.8805	0.975689	FALSE	0.1994	0.0255	0.9982	0.0105	-0.0016	0.0067
	Schizophrenia	TE1a	0.0005	0.0396	0.0126	0.9899	0.9899	FALSE	0.1905	0.0341	1.0001	0.0128	0.002	0.0073
	Schizophrenia	MBelt	0.0361	0.0449	0.8058	0.4204	0.594359	FALSE	0.1165	0.021	1.0072	0.0086	-0.0013	0.007
	Schizophrenia	A4	0.0012	0.0319	0.0388	0.969	0.9899	FALSE	0.1964	0.0245	1.0202	0.0096	-0.002	0.0064
	Schizophrenia	a32pr	-0.0715	0.0432	-1.6549	0.098	0.236353	TRUE	0.1659	0.0248	1.0134	0.0098	0.0049	0.0074
	Schizophrenia	PCV	-0.0557	0.0367	-1.5175	0.1291	0.294061	TRUE	0.2195	0.0256	0.9931	0.01	-0.0001	0.0073
	Schizophrenia	7m	-0.028	0.0347	-0.8068	0.4198	0.594359	TRUE	0.2062	0.0241	0.9991	0.0091	-0.0053	0.0065
	Schizophrenia	5mv	-0.0486	0.0442	-1.1014	0.2707	0.482552	TRUE	0.1646	0.0231	1.0232	0.0092	0.0019	0.0075
	Schizophrenia	24dd	-0.0653	0.0343	-1.901	0.0573	0.162087	TRUE	0.2553	0.0254	1.0176	0.0089	0.0037	0.0072
	Schizophrenia	9m	-0.0374	0.0361	-1.0338	0.3013	0.514721	TRUE	0.2143	0.0235	1.0071	0.0092	0.0078	0.0072
	Schizophrenia	8C	-0.0296	0.0406	-0.7296	0.4657	0.636457	TRUE	0.1748	0.0223	1.0036	0.0087	0.0024	0.0073
	Schizophrenia	44	-0.027	0.0396	-0.6834	0.4944	0.653884	TRUE	0.1771	0.025	1.0143	0.0106	0.0056	0.0072
	Schizophrenia	47l	-0.0178	0.0408	-0.4352	0.6634	0.802756	TRUE	0.1869	0.0237	1.0095	0.0094	0.0086	0.0074
	Schizophrenia	6r	-0.0519	0.0381	-1.3646	0.1724	0.33659	TRUE	0.1575	0.0212	1.0055	0.009	0.0074	0.0068
	Schizophrenia	IFJa	0.0022	0.04	0.0549	0.9562	0.9899	FALSE	0.1228	0.0197	1.0094	0.0076	0.0006	0.0068
	Schizophrenia	IFSp	-0.043	0.0346	-1.2426	0.214	0.398818	TRUE	0.1868	0.0213	1.0128	0.0085	0.0059	0.0063
	Schizophrenia	IFSa	-0.0688	0.0365	-1.8858	0.0593	0.162087	TRUE	0.168	0.0233	1.0041	0.0093	0.0103	0.0068
	Schizophrenia	p9-46v	-0.0148	0.0323	-0.4579	0.647	0.802756	TRUE	0.1925	0.022	1.01	0.0091	0.0026	0.007
	Schizophrenia	9-46d	-0.0878	0.0371	-2.3652	0.018	0.08446	TRUE	0.1609	0.0207	1.0029	0.0086	0.0135	0.0071
White matter tracts	Schizophrenia	fma	-0.0616	0.0354	-1.7403	0.0818	0.209613	TRUE	0.2792	0.0291	1.0236	0.0108	0.0041	0.0074
	Schizophrenia	ilf	-0.0696	0.0353	-1.971	0.0487	0.153592	TRUE	0.306	0.0324	1.0278	0.0118	0.0047	0.0076
	Schizophrenia	ml	-0.0523	0.0352	-1.4867	0.1371	0.295847	TRUE	0.2454	0.0246	1.0009	0.0098	-0.0041	0.0077
	Schizophrenia	ptr	-0.0764	0.0367	-2.0832	0.0372	0.1271	TRUE	0.2779	0.0298	1.0213	0.0108	0.0056	0.0076
	Schizophrenia	slf	-0.0814	0.0332	-2.4479	0.0144	0.08446	TRUE	0.3506	0.035	1.0223	0.0121	0.0063	0.0075
	Schizophrenia	str	-0.0818	0.0349	-2.3432	0.0191	0.08446	TRUE	0.3373	0.0352	1.0272	0.0124	0.0064	0.0078
	Schizophrenia	unc	-0.0862	0.0352	-2.4507	0.0143	0.08446	TRUE	0.3209	0.0311	1.0259	0.0125	0.0107	0.0075
	Schizophrenia	fmi	-0.1098	0.0346	-3.1747	0.0015	0.0615	TRUE	0.3492	0.0349	1.0137	0.0122	0.0108	0.0078
	Schizophrenia	ar	-0.0709	0.034	-2.0886	0.0367	0.1271	TRUE	0.3075	0.0315	1.025	0.0122	0.0035	0.0076
	Schizophrenia	atr	-0.0871	0.0344	-2.5304	0.0114	0.08446	TRUE	0.3512	0.035	1.0205	0.0128	0.0088	0.0078
	Schizophrenia	cgc	-0.0836	0.0361	-2.3148	0.0206	0.08446	TRUE	0.2713	0.0335	1.0329	0.0123	0.0067	0.0073
	Schizophrenia	cgh	-0.0852	0.0367	-2.3188	0.0204	0.08446	TRUE	0.2553	0.0251	1.0207	0.0093	0.0113	0.0075
	Schizophrenia	cst	-0.0919	0.0346	-2.6548	0.0079	0.08446	TRUE	0.3012	0.0317	1.0202	0.0111	0.0105	0.0076
	Schizophrenia	ifo	-0.082	0.0353	-2.3225	0.0202	0.08446	TRUE	0.3183	0.0339	1.0299	0.0125	0.0068	0.0076
Subcortex	Schizophrenia	putamen	0.0152	0.0352	0.4321	0.6657	0.802756	FALSE	0.242	0.0326	1.0062	0.0113	-0.0037	0.0073
	Schizophrenia	caudate	-0.0333	0.0391	-0.8509	0.3948	0.594359	TRUE	0.2054	0.0275	1.0218	0.0098	0.0047	0.0075
	Schizophrenia	hippocampus	0.0045	0.0454	0.099	0.9212	0.9899	FALSE	0.1272	0.019	1.0125	0.0087	0.0032	0.0073
	Schizophrenia	pallidum	0.0526	0.036	1.4594	0.1445	0.296225	TRUE	0.308	0.0427	1.0161	0.0129	-0.015	0.0079
	Schizophrenia	thalamus	-0.0305	0.0344	-0.885	0.3761	0.594359	TRUE	0.2977	0.0337	1.0022	0.012	-0.005	0.0078
